# Using deep learning to analyze the compositeness of musculoskeletal aging reveals that spine, hip and knee age at different rates, and are associated with different genetic and non-genetic factors

**DOI:** 10.1101/2021.06.14.21258896

**Authors:** Alan Le Goallec, Samuel Diai, Sasha Collin, Théo Vincent, Chirag J. Patel

**Affiliations:** Department of Biomedical Informatics, Harvard Medical School, Boston, MA, 02115, USA; Department of Systems, Synthetic and Quantitative Biology, Harvard University, Cambridge, MA, 02118, USA

## Abstract

With age, the musculoskeletal system undergoes significant changes, leading to diseases such as arthritis and osteoporosis. Due to the aging of the world population, the prevalence of such diseases is therefore expected to starkly increase in the coming decades. While numerous biological age predictors have been developed to assess musculoskeletal aging, it remains unclear whether these different approaches and data capture a single aging process, or if the diverse joints and bones in the body age at different rates. In the following, we leverage 42,000 full body, spine, hip and knee X-ray images and musculoskeletal biomarkers from the UK Biobank and use artificial intelligence to build the most accurate musculoskeletal aging predictor to date (RMSE=2.65±0.01 years; R-Squared=87.6±0.1%). Our predictor is composite and can be used to assess spine age, hip age and knee age, in addition to general musculoskeletal aging. We find that accelerated musculoskeletal aging is moderately correlated between these different musculoskeletal dimensions (e.g hip vs. knee: Pearson correlation=.351±.004). Musculoskeletal aging is heritable at more than 35%, and the genetic factors are partially shared between joints (e.g hip vs. knee: genetic correlation=.52±.04). We identified single nucleotide polymorphisms associated with accelerated musculoskeletal aging in approximately ten genes for each musculoskeletal dimension. General musculoskeletal aging is for example associated with a TBX15 variant linked to Cousin syndrome and acromegaloid facial appearance syndrome. Finally, we identified biomarkers, clinical phenotypes, diseases, environmental and socioeconomic variables associated with accelerated musculoskeletal aging in each dimension. We conclude that, while the aging of the different components of the musculoskeletal system is connected, each bone and joint can age at significantly different rates.
