## Supplementary material for "Using deep learning to analyze the compositeness of musculoskeletal aging reveals that spine, hip and knee age at different rates, and are associated with different genetic and non-genetic factors": Table S6 - Biomarkers most associated with accelerated musculoskeletal aging for each dimension.xlsx

### Sheet: Sheet1
Musculoskeletal dimension	X-subcategory	Variables
General	AnthropometryImpedance (100.0%)	Impedance of arm (right) (.049); Impedance of leg (right) (.044); Impedance of arm (left) (.042)
General	HeartPWA (53.3%)	Heart rate during PWA (.041); Central systolic blood pressure during PWA (.040); Systolic brachial blood pressure during PWA (.040)
General	BraindMRIWeightedMeans (39.5%)	Weighted-mean ISOVF in tract anterior thalamic radiation (right) (.092); Weighted-mean ISOVF in tract anterior thalamic radiation (left) (.091); Weighted-mean MD in tract anterior thalamic radiation (right) (.089)
General	ECGAtRest (33.3%)	Ventricular rate (.044); QRS num (.037); QTC interval (.036)
General	BloodPressure (33.3%)	Systolic blood pressure (.026)
General	CognitiveProspectiveMemory (21.4%)	Time to answer (.044); PM: initial answer.Blue square (.039); Number of attempts (.032)
General	PhysicalActivity (18.1%)	avg_daily_share_MET_moderate_intensity_V2 (.080); zfft4_75% (.080); zfft3_75% (.079)
General	CognitiveReactionTime (14.3%)	Mean time to press snap-button (.038); Mean time to correctly identify matches (.037)
General	HeartSize (12.5%)	Average heart rate (.044)
General	ArterialStiffness (12.5%)	Position of the pulse wave peak (.032)
General	BloodBiochemistry (10.7%)	Alkaline phosphatase (.078); Phosphate (.048); Glycated haemoglobin (HbA1c) (.043)
General	CognitivePairsMatching (10.0%)	Number of incorrect matches in round.Second round (.026)
General	BloodCount (9.7%)	Mean sphered cell volume (.058); Mean reticulocyte volume (.044); Mean corpuscular volume (.033)
General	HearingTest (9.5%)	Mean signal-to-noise ratio (SNR), (right).10 (.031); Mean signal-to-noise ratio (SNR), (right).9 (.030); Mean signal-to-noise ratio (SNR), (right).11 (.029)
General	BrainGreyMatterVolumes (5.8%)	Volume of grey matter in Putamen (left) (.068); Volume of grey matter in Caudate (right) (.066); Volume of grey matter in Caudate (left) (.064)
General	CognitiveFluidIntelligence (5.4%)	FI3 : word interpolation.Grow (.029); FI4 : positional arithmetic.Do not know (.027)
General	CognitivePairedAssociativeLearning (2.2%)	Word associated with "pretty".dress (.037)
General	BoneDensitometryOfHeel (0.0%)
General	BrainSubcorticalVolumes (0.0%)
General	CarotidUltrasound (0.0%)
General	UrineBiochemistry (0.0%)
General	CognitiveMatrixPatternCompletion (0.0%)
General	CognitiveNumericMemory (0.0%)
General	Spirometry (0.0%)
General	CognitiveSymbolDigitSubstitution (0.0%)
General	CognitiveTowerRearranging (0.0%)
General	CognitiveTrailMaking (0.0%)
General	EyeAcuity (0.0%)
General	EyeAutorefraction (0.0%)
General	EyeIntraocularPressure (0.0%)
General	HandGripStrength (0.0%)
General	AnthropometryBodySize (0.0%)
Full body	BloodPressure (100.0%)	Pulse rate (.042); Diastolic blood pressure (.035); Systolic blood pressure (.028)
Full body	AnthropometryImpedance (100.0%)	Impedance of arm (right) (.065); Impedance of arm (left) (.058); Impedance of whole body (.053)
Full body	ArterialStiffness (62.5%)	Pulse rate (.040); Position of the pulse wave peak (.038); Position of the shoulder on the pulse waveform (.036)
Full body	HeartPWA (46.7%)	Heart rate during PWA (.054); Number of beats in waveform average for PWA (.049); Central systolic blood pressure during PWA (.040)
Full body	BraindMRIWeightedMeans (36.2%)	Weighted-mean ISOVF in tract anterior thalamic radiation (left) (.086); Weighted-mean ISOVF in tract anterior thalamic radiation (right) (.083); Weighted-mean MD in tract anterior thalamic radiation (right) (.077)
Full body	ECGAtRest (25.0%)	Ventricular rate (.052); QRS num (.045); QTC interval (.037)
Full body	BloodCount (22.6%)	Mean sphered cell volume (.047); Mean reticulocyte volume (.034); Platelet count (.033)
Full body	BloodBiochemistry (17.9%)	Alkaline phosphatase (.062); Glycated haemoglobin (HbA1c) (.037); Phosphate (.036)
Full body	CognitiveReactionTime (14.3%)	Mean time to press snap-button (.034); Mean time to correctly identify matches (.033)
Full body	CognitiveProspectiveMemory (14.3%)	Time to answer (.039); PM: initial answer.Blue square (.029)
Full body	HeartSize (12.5%)	Average heart rate (.053)
Full body	CognitivePairsMatching (10.0%)	Number of incorrect matches in round.Second round (.026)
Full body	PhysicalActivity (5.6%)	walking-hourOfWeekday-14-avg_V1 (.054); vmfft7_25% (.052); p1_25% (.052)
Full body	CognitiveFluidIntelligence (5.4%)	FI3 : word interpolation.Grow (.022); FI4 : positional arithmetic.Do not know (.022)
Full body	BrainGreyMatterVolumes (5.0%)	Volume of grey matter in Caudate (right) (.052); Volume of grey matter in Caudate (left) (.050); Volume of grey matter in Putamen (left) (.048)
Full body	CognitivePairedAssociativeLearning (2.2%)	Word associated with "pretty".dress (.030)
Full body	BrainSubcorticalVolumes (0.0%)
Full body	BoneDensitometryOfHeel (0.0%)
Full body	CarotidUltrasound (0.0%)
Full body	UrineBiochemistry (0.0%)
Full body	CognitiveMatrixPatternCompletion (0.0%)
Full body	CognitiveNumericMemory (0.0%)
Full body	Spirometry (0.0%)
Full body	CognitiveSymbolDigitSubstitution (0.0%)
Full body	CognitiveTowerRearranging (0.0%)
Full body	CognitiveTrailMaking (0.0%)
Full body	EyeAcuity (0.0%)
Full body	EyeAutorefraction (0.0%)
Full body	EyeIntraocularPressure (0.0%)
Full body	HandGripStrength (0.0%)
Full body	HearingTest (0.0%)
Full body	AnthropometryBodySize (0.0%)
Hip	AnthropometryImpedance (100.0%)	Impedance of arm (right) (.067); Impedance of whole body (.064); Impedance of leg (right) (.063)
Hip	BloodPressure (33.3%)	Pulse rate (.036)
Hip	ECGAtRest (33.3%)	Ventricular rate (.069); QRS num (.062); QTC interval (.042)
Hip	HeartPWA (26.7%)	Heart rate during PWA (.071); Number of beats in waveform average for PWA (.070); Cardiac output during PWA (.029)
Hip	BloodBiochemistry (25.0%)	Phosphate (.074); Alkaline phosphatase (.072); Glycated haemoglobin (HbA1c) (.056)
Hip	AnthropometryBodySize (25.0%)	Waist circumference (.038); Standing height (.037)
Hip	BraindMRIWeightedMeans (23.0%)	Weighted-mean ISOVF in tract anterior thalamic radiation (left) (.066); Weighted-mean ISOVF in tract anterior thalamic radiation (right) (.063); Weighted-mean ISOVF in tract superior thalamic radiation (right) (.061)
Hip	CognitiveProspectiveMemory (21.4%)	Time to answer (.060); PM: initial answer.Blue square (.030); Number of attempts (.025)
Hip	CognitiveReactionTime (14.3%)	Mean time to press snap-button (.029); Mean time to correctly identify matches (.027)
Hip	BloodCount (12.9%)	White blood cell (leukocyte) count (.031); Mean sphered cell volume (.030); Neutrophill count (.028)
Hip	ArterialStiffness (12.5%)	Pulse rate (.033)
Hip	HeartSize (12.5%)	Average heart rate (.069)
Hip	BrainGreyMatterVolumes (10.1%)	Volume of grey matter in X Cerebellum (vermis) (.052); Volume of grey matter in Putamen (left) (.051); Volume of grey matter in Putamen (right) (.049)
Hip	PhysicalActivity (6.4%)	MET-weekday-avg_V2 (.054); MET-weekday-avg_V1 (.053); IQR_V1 (.053)
Hip	CognitiveFluidIntelligence (2.7%)	FI3 : word interpolation.Grow (.037)
Hip	CognitiveMatrixPatternCompletion (0.0%)
Hip	BoneDensitometryOfHeel (0.0%)
Hip	BrainSubcorticalVolumes (0.0%)
Hip	CarotidUltrasound (0.0%)
Hip	UrineBiochemistry (0.0%)
Hip	CognitiveNumericMemory (0.0%)
Hip	CognitivePairedAssociativeLearning (0.0%)
Hip	Spirometry (0.0%)
Hip	CognitiveSymbolDigitSubstitution (0.0%)
Hip	CognitiveTowerRearranging (0.0%)
Hip	CognitiveTrailMaking (0.0%)
Hip	EyeAcuity (0.0%)
Hip	EyeAutorefraction (0.0%)
Hip	EyeIntraocularPressure (0.0%)
Hip	HandGripStrength (0.0%)
Hip	HearingTest (0.0%)
Hip	CognitivePairsMatching (0.0%)
Knees	AnthropometryImpedance (100.0%)	Impedance of leg (right) (.164); Impedance of whole body (.162); Impedance of leg (left) (.161)
Knees	Spirometry (33.3%)	Forced vital capacity (FVC) (.048)
Knees	ECGAtRest (25.0%)	T axis (.046); P axis (.040); R axis (.031)
Knees	BloodBiochemistry (25.0%)	Alkaline phosphatase (.067); Phosphate (.061); HDL cholesterol (.058)
Knees	BraindMRIWeightedMeans (16.0%)	Weighted-mean ISOVF in tract superior thalamic radiation (right) (.049); Weighted-mean ISOVF in tract cingulate gyrus part of cingulum (left) (.045); Weighted-mean ISOVF in tract anterior thalamic radiation (left) (.044)
Knees	BrainGreyMatterVolumes (14.4%)	Volume of grey matter in Putamen (right) (.060); Volume of grey matter in X Cerebellum (vermis) (.056); Volume of grey matter in Putamen (left) (.050)
Knees	CognitiveProspectiveMemory (14.3%)	Time to answer (.062); PM: initial answer.Blue square (.027)
Knees	CognitiveReactionTime (14.3%)	Mean time to correctly identify matches (.028); Mean time to press snap-button (.027)
Knees	AnthropometryBodySize (12.5%)	Standing height (.065)
Knees	PhysicalActivity (11.6%)	avg_daily_share_MET_moderate_intensity_V2 (.062); avg_daily_share_MET_moderate_intensity_V1 (.056); walking-hourOfDay-10-avg_V1 (.056)
Knees	BloodCount (6.5%)	Mean sphered cell volume (.053); Mean reticulocyte volume (.036)
Knees	CognitiveMatrixPatternCompletion (0.0%)
Knees	BoneDensitometryOfHeel (0.0%)
Knees	BrainSubcorticalVolumes (0.0%)
Knees	BloodPressure (0.0%)
Knees	CarotidUltrasound (0.0%)
Knees	ArterialStiffness (0.0%)
Knees	CognitiveFluidIntelligence (0.0%)
Knees	UrineBiochemistry (0.0%)
Knees	CognitiveNumericMemory (0.0%)
Knees	CognitivePairedAssociativeLearning (0.0%)
Knees	CognitiveSymbolDigitSubstitution (0.0%)
Knees	CognitiveTowerRearranging (0.0%)
Knees	CognitiveTrailMaking (0.0%)
Knees	EyeAcuity (0.0%)
Knees	EyeAutorefraction (0.0%)
Knees	EyeIntraocularPressure (0.0%)
Knees	HandGripStrength (0.0%)
Knees	HearingTest (0.0%)
Knees	HeartPWA (0.0%)
Knees	HeartSize (0.0%)
Knees	CognitivePairsMatching (0.0%)
Scalar biomarkers	ArterialStiffness (75.0%)	Position of the shoulder on the pulse waveform (.079); Position of the pulse wave peak (.076); Pulse rate (.056)
Scalar biomarkers	EyeAutorefraction (62.9%)	6mm strong meridian (left) (.069); 6mm strong meridian (right) (.068); 3mm strong meridian (right) (.066)
Scalar biomarkers	BloodCount (61.3%)	Neutrophill count (.063); White blood cell (leukocyte) count (.063); Immature reticulocyte fraction (.054)
Scalar biomarkers	HearingTest (60.3%)	Volume level set by participant (right) (.055); Mean signal-to-noise ratio (SNR), (left).15 (.055); Speech-reception-threshold (SRT) estimate (left) (.055)
Scalar biomarkers	UrineBiochemistry (50.0%)	Sodium in urine (.051); Microalbumin in urine (.038)
Scalar biomarkers	CognitiveTrailMaking (50.0%)	Total errors traversing alphanumeric path (trail #2) (.024); Duration to complete numeric path (trail #1) (.020)
Scalar biomarkers	EyeIntraocularPressure (50.0%)	Corneal hysteresis (left) (.036); Corneal hysteresis (right) (.035); Corneal resistance factor (left) (.017)
Scalar biomarkers	EyeAcuity (50.0%)	logMAR, final (left) (.055); logMAR, final (right) (.053); Glasses worn/required (left).wearing (.019)
Scalar biomarkers	HeartPWA (46.7%)	Augmentation index for PWA (.067); Central augmentation pressure during PWA (.064); Number of beats in waveform average for PWA (.048)
Scalar biomarkers	BloodBiochemistry (46.4%)	Alkaline phosphatase (.084); Cystatin C (.077); Triglycerides (.072)
Scalar biomarkers	CognitiveFluidIntelligence (43.2%)	FI3 : word interpolation.Grow (.062); FI4 : positional arithmetic.Do not know (.054); Attempted fluid intelligence (FI) test. (.033)
Scalar biomarkers	CognitivePairsMatching (40.0%)	Time to complete round.First round (.044); Number of incorrect matches in round.First round (.042); Number of incorrect matches in round.Second round (.024)
Scalar biomarkers	BraindMRIWeightedMeans (35.8%)	Weighted-mean OD in tract medial lemniscus (right) (.109); Weighted-mean OD in tract medial lemniscus (left) (.096); Weighted-mean L3 in tract cingulate gyrus part of cingulum (left) (.088)
Scalar biomarkers	CognitiveProspectiveMemory (35.7%)	PM: initial answer.Blue square (.060); Number of attempts (.049); PM: final answer.Grey cross (.028)
Scalar biomarkers	CognitiveMatrixPatternCompletion (33.3%)	Number of puzzles viewed (.043)
Scalar biomarkers	BloodPressure (33.3%)	Pulse rate (.049)
Scalar biomarkers	PhysicalActivity (28.3%)	mean_MET_hours_0to6_V2 (.066); MET-hourOfWeekday-0-avg_V2 (.065); xyCov_min (.065)
Scalar biomarkers	AnthropometryBodySize (25.0%)	Waist circumference (.168); Body mass index (BMI) (.055)
Scalar biomarkers	ECGAtRest (16.7%)	QRS num (.049); Ventricular rate (.034)
Scalar biomarkers	BoneDensitometryOfHeel (16.7%)	Ankle spacing width (.132)
Scalar biomarkers	CognitiveReactionTime (14.3%)	Mean time to press snap-button (.102); Mean time to correctly identify matches (.098)
Scalar biomarkers	HeartSize (12.5%)	Average heart rate (.024)
Scalar biomarkers	CognitivePairedAssociativeLearning (2.2%)	Word associated with "huge".house (.023)
Scalar biomarkers	CognitiveNumericMemory (0.0%)
Scalar biomarkers	CarotidUltrasound (0.0%)
Scalar biomarkers	CognitiveSymbolDigitSubstitution (0.0%)
Scalar biomarkers	BrainSubcorticalVolumes (0.0%)
Scalar biomarkers	BrainGreyMatterVolumes (0.0%)
Scalar biomarkers	Spirometry (0.0%)
Scalar biomarkers	HandGripStrength (0.0%)
Scalar biomarkers	AnthropometryImpedance (0.0%)
Scalar biomarkers	CognitiveTowerRearranging (0.0%)
Spine	BloodPressure (66.7%)	Systolic blood pressure (.047); Diastolic blood pressure (.032)
Spine	HeartPWA (60.0%)	Systolic brachial blood pressure during PWA (.047); Central systolic blood pressure during PWA (.047); End systolic pressure during PWA (.043)
Spine	UrineBiochemistry (25.0%)	Sodium in urine (.030)
Spine	CognitiveTrailMaking (25.0%)	Duration to complete alphanumeric path (trail #2) (.030)
Spine	ArterialStiffness (25.0%)	Position of the pulse wave peak (.025); Position of the shoulder on the pulse waveform (.025)
Spine	BraindMRIWeightedMeans (24.7%)	Weighted-mean ISOVF in tract anterior thalamic radiation (right) (.075); Weighted-mean ISOVF in tract anterior thalamic radiation (left) (.069); Weighted-mean MD in tract anterior thalamic radiation (right) (.064)
Spine	BoneDensitometryOfHeel (16.7%)	Ankle spacing width (.035)
Spine	ECGAtRest (16.7%)	QTC interval (.040); Ventricular rate (.034)
Spine	BloodCount (16.1%)	Mean sphered cell volume (.059); Mean corpuscular volume (.039); Mean reticulocyte volume (.038)
Spine	CognitiveProspectiveMemory (14.3%)	Time to answer (.035); PM: initial answer.Blue square (.025)
Spine	CognitiveReactionTime (14.3%)	Mean time to press snap-button (.023); Mean time to correctly identify matches (.023)
Spine	AnthropometryBodySize (12.5%)	Waist circumference (.046)
Spine	HeartSize (12.5%)	Average heart rate (.027)
Spine	CarotidUltrasound (8.3%)	Maximum carotid IMT (intima-medial thickness) at 120 degrees (.023)
Spine	BrainGreyMatterVolumes (7.9%)	Volume of grey matter in Putamen (left) (.064); Volume of grey matter in Caudate (right) (.062); Volume of grey matter in Putamen (right) (.060)
Spine	BloodBiochemistry (7.1%)	Alkaline phosphatase (.072); Phosphate (.038)
Spine	PhysicalActivity (6.5%)	avg_daily_share_MET_moderate_intensity_V2 (.050); zfft4_75% (.048); MET-weekday-avg_V1 (.046)
Spine	CognitiveFluidIntelligence (2.7%)	FI3 : word interpolation.Grow (.027)
Spine	CognitivePairedAssociativeLearning (2.2%)	Word associated with "pretty".dress (.029)
Spine	CognitiveTowerRearranging (0.0%)
Spine	AnthropometryImpedance (0.0%)
Spine	HearingTest (0.0%)
Spine	HandGripStrength (0.0%)
Spine	EyeIntraocularPressure (0.0%)
Spine	BrainSubcorticalVolumes (0.0%)
Spine	CognitiveSymbolDigitSubstitution (0.0%)
Spine	CognitiveMatrixPatternCompletion (0.0%)
Spine	CognitiveNumericMemory (0.0%)
Spine	Spirometry (0.0%)
Spine	EyeAutorefraction (0.0%)
Spine	EyeAcuity (0.0%)
Spine	CognitivePairsMatching (0.0%)
