## Supplementary material for "Using deep learning to analyze the compositeness of musculoskeletal aging reveals that spine, hip and knee age at different rates, and are associated with different genetic and non-genetic factors": Table S7 - Biomarkers most associated with decelerated musculoskeletal aging for each dimension.xlsx

### Sheet: Sheet1
Musculoskeletal dimension	X-subcategory	Variables
General	HandGripStrength (100.0%)	Hand grip strength (right) (.123); Hand grip strength (left) (.115)
General	CognitiveSymbolDigitSubstitution (100.0%)	Number of symbol digit matches attempted (.058); Number of symbol digit matches made correctly (.058)
General	BoneDensitometryOfHeel (83.3%)	Speed of sound through heel (.063); Heel bone mineral density (BMD) (.062); Heel quantitative ultrasound index (QUI) (.062)
General	AnthropometryBodySize (75.0%)	Sitting height (.101); Weight (.086); Seated height (.078)
General	Spirometry (66.7%)	Forced expiratory volume in 1-second (FEV1) (.052); Peak expiratory flow (PEF) (.044)
General	BrainGreyMatterVolumes (54.0%)	Volume of grey matter in X Cerebellum (right) (.079); Volume of grey matter in Temporal Pole (left) (.068); Volume of grey matter in X Cerebellum (left) (.065)
General	CognitiveTowerRearranging (50.0%)	Number of puzzles correct (.049)
General	CognitiveNumericMemory (33.3%)	Maximum digits remembered correctly (.034)
General	CognitiveMatrixPatternCompletion (33.3%)	Number of puzzles correctly solved (.066)
General	HeartSize (25.0%)	Body surface area (.078); LV ejection fraction (.057)
General	ECGAtRest (16.7%)	RR interval (.038); PP interval (.036)
General	BrainSubcorticalVolumes (14.3%)	Volume of accumbens (right) (.036); Volume of thalamus (right) (.031)
General	BraindMRIWeightedMeans (13.6%)	Weighted-mean FA in tract corticospinal tract (right) (.057); Weighted-mean FA in tract anterior thalamic radiation (left) (.051); Weighted-mean FA in tract corticospinal tract (left) (.049)
General	CognitivePairedAssociativeLearning (13.0%)	Number of word pairs correctly associated (.064); Word associated with "new".plant (.058); Word associated with "pretty".dish (.049)
General	BloodBiochemistry (7.1%)	Creatinine (.107); IGF-1 (.037)
General	CognitiveProspectiveMemory (7.1%)	PM: initial answer.Orange circle (.039)
General	BloodCount (6.5%)	Mean platelet (thrombocyte) volume (.035); Platelet distribution width (.034)
General	CognitiveFluidIntelligence (5.4%)	Fluid intelligence score (.042); FI3 : word interpolation.Adult (.032)
General	PhysicalActivity (4.7%)	f1_std (.097); f2_std (.092); entropy_75% (.077)
General	ArterialStiffness (0.0%)
General	BloodPressure (0.0%)
General	AnthropometryImpedance (0.0%)
General	UrineBiochemistry (0.0%)
General	CarotidUltrasound (0.0%)
General	CognitiveReactionTime (0.0%)
General	CognitiveTrailMaking (0.0%)
General	EyeAcuity (0.0%)
General	EyeAutorefraction (0.0%)
General	EyeIntraocularPressure (0.0%)
General	HearingTest (0.0%)
General	HeartPWA (0.0%)
General	CognitivePairsMatching (0.0%)
Full body	HandGripStrength (100.0%)	Hand grip strength (right) (.108); Hand grip strength (left) (.104)
Full body	Spirometry (100.0%)	Forced expiratory volume in 1-second (FEV1) (.075); Peak expiratory flow (PEF) (.059); Forced vital capacity (FVC) (.050)
Full body	CognitiveSymbolDigitSubstitution (100.0%)	Number of symbol digit matches made correctly (.056); Number of symbol digit matches attempted (.052)
Full body	AnthropometryBodySize (87.5%)	Sitting height (.126); Seated height (.107); Weight (.075)
Full body	BoneDensitometryOfHeel (83.3%)	Heel bone mineral density (BMD) (.086); Heel quantitative ultrasound index (QUI) (.086); Heel bone mineral density (BMD) T-score (.080)
Full body	BrainGreyMatterVolumes (51.8%)	Volume of grey matter in X Cerebellum (right) (.061); Volume of grey matter in Temporal Pole (left) (.058); Volume of grey matter in Temporal Pole (right) (.052)
Full body	CognitiveTowerRearranging (50.0%)	Number of puzzles correct (.040)
Full body	CognitiveMatrixPatternCompletion (33.3%)	Number of puzzles correctly solved (.053)
Full body	BrainSubcorticalVolumes (28.6%)	Volume of accumbens (right) (.033); Volume of accumbens (left) (.030); Volume of thalamus (right) (.030)
Full body	HeartSize (25.0%)	Body surface area (.078); LV ejection fraction (.057)
Full body	ECGAtRest (16.7%)	RR interval (.048); PP interval (.046)
Full body	CognitivePairedAssociativeLearning (15.2%)	Number of word pairs correctly associated (.051); Word associated with "pretty".dish (.043); Word associated with "new".plant (.036)
Full body	BraindMRIWeightedMeans (13.6%)	Weighted-mean FA in tract anterior thalamic radiation (left) (.045); Weighted-mean FA in tract forceps minor (.041); Weighted-mean FA in tract anterior thalamic radiation (right) (.037)
Full body	BloodBiochemistry (10.7%)	Creatinine (.086); IGF-1 (.050); Total bilirubin (.028)
Full body	CarotidUltrasound (8.3%)	Minimum carotid IMT (intima-medial thickness) at 120 degrees (.023)
Full body	PhysicalActivity (8.2%)	std_acc_MET_moderate_intensity_V2 (.092); std_acc_MET_moderate_intensity_V1 (.091); p2_max (.085)
Full body	CognitiveProspectiveMemory (7.1%)	PM: initial answer.Orange circle (.031)
Full body	BloodCount (6.5%)	Mean platelet (thrombocyte) volume (.034); Platelet distribution width (.024)
Full body	CognitiveFluidIntelligence (5.4%)	Fluid intelligence score (.032); FI3 : word interpolation.Adult (.025)
Full body	AnthropometryImpedance (0.0%)
Full body	BloodPressure (0.0%)
Full body	ArterialStiffness (0.0%)
Full body	UrineBiochemistry (0.0%)
Full body	CognitiveNumericMemory (0.0%)
Full body	CognitiveReactionTime (0.0%)
Full body	CognitiveTrailMaking (0.0%)
Full body	EyeAcuity (0.0%)
Full body	EyeAutorefraction (0.0%)
Full body	EyeIntraocularPressure (0.0%)
Full body	HearingTest (0.0%)
Full body	HeartPWA (0.0%)
Full body	CognitivePairsMatching (0.0%)
Hip	HandGripStrength (100.0%)	Hand grip strength (right) (.046); Hand grip strength (left) (.041)
Hip	CognitiveSymbolDigitSubstitution (100.0%)	Number of symbol digit matches made correctly (.048); Number of symbol digit matches attempted (.047)
Hip	BoneDensitometryOfHeel (83.3%)	Heel bone mineral density (BMD) (.145); Heel quantitative ultrasound index (QUI) (.145); Speed of sound through heel (.136)
Hip	BrainGreyMatterVolumes (64.7%)	Volume of grey matter in X Cerebellum (right) (.096); Volume of grey matter in X Cerebellum (left) (.078); Volume of grey matter in Temporal Pole (right) (.076)
Hip	BrainSubcorticalVolumes (57.1%)	Volume of amygdala (left) (.036); Volume of accumbens (right) (.035); Volume of thalamus (right) (.035)
Hip	AnthropometryBodySize (50.0%)	Seated height (.039); Seating box height (.031); Body mass index (BMI) (.030)
Hip	CognitiveMatrixPatternCompletion (33.3%)	Number of puzzles correctly solved (.052)
Hip	CognitiveNumericMemory (33.3%)	Maximum digits remembered correctly (.027)
Hip	ECGAtRest (25.0%)	RR interval (.063); PP interval (.058); QT interval (.038)
Hip	CognitivePairedAssociativeLearning (13.0%)	Number of word pairs correctly associated (.044); Word associated with "new".plant (.041); Word associated with "pretty".dish (.036)
Hip	HeartSize (12.5%)	LV ejection fraction (.059)
Hip	CognitiveFluidIntelligence (8.1%)	Fluid intelligence score (.046); FI3 : word interpolation.Adult (.039); Number of fluid intelligence questions attempted within time limit (.026)
Hip	BloodBiochemistry (7.1%)	Creatinine (.104); IGF-1 (.024)
Hip	CognitiveProspectiveMemory (7.1%)	PM: initial answer.Orange circle (.031)
Hip	BraindMRIWeightedMeans (7.0%)	Weighted-mean FA in tract corticospinal tract (right) (.060); Weighted-mean MO in tract corticospinal tract (right) (.051); Weighted-mean FA in tract corticospinal tract (left) (.043)
Hip	PhysicalActivity (5.2%)	mixed_StdAcc (.078); std_acc_MET_moderate_intensity_V2 (.078); std_acc_MET_moderate_intensity_V1 (.074)
Hip	BloodCount (3.2%)	Mean platelet (thrombocyte) volume (.026)
Hip	HearingTest (0.8%)	Triplet correct (right).2 (.023)
Hip	BloodPressure (0.0%)
Hip	ArterialStiffness (0.0%)
Hip	AnthropometryImpedance (0.0%)
Hip	UrineBiochemistry (0.0%)
Hip	CarotidUltrasound (0.0%)
Hip	Spirometry (0.0%)
Hip	CognitiveReactionTime (0.0%)
Hip	CognitiveTowerRearranging (0.0%)
Hip	CognitiveTrailMaking (0.0%)
Hip	EyeAcuity (0.0%)
Hip	EyeAutorefraction (0.0%)
Hip	EyeIntraocularPressure (0.0%)
Hip	HeartPWA (0.0%)
Hip	CognitivePairsMatching (0.0%)
Knees	HandGripStrength (100.0%)	Hand grip strength (right) (.049); Hand grip strength (left) (.037)
Knees	BoneDensitometryOfHeel (100.0%)	Heel Broadband ultrasound attenuation (.106); Heel bone mineral density (BMD) (.104); Heel quantitative ultrasound index (QUI) (.103)
Knees	AnthropometryBodySize (75.0%)	Body mass index (BMI) (.177); Weight (.140); Hip circumference (.126)
Knees	CognitiveSymbolDigitSubstitution (50.0%)	Number of symbol digit matches attempted (.029)
Knees	CognitiveTowerRearranging (50.0%)	Number of puzzles correct (.031)
Knees	UrineBiochemistry (50.0%)	Creatinine (enzymatic) in urine (.030); Sodium in urine (.027)
Knees	BrainGreyMatterVolumes (36.7%)	Volume of grey matter in X Cerebellum (right) (.078); Volume of grey matter in X Cerebellum (left) (.068); Volume of grey matter in Cuneal Cortex (right) (.056)
Knees	CognitiveMatrixPatternCompletion (33.3%)	Number of puzzles correctly solved (.036)
Knees	CarotidUltrasound (33.3%)	Maximum carotid IMT (intima-medial thickness) at 120 degrees (.028); Mean carotid IMT (intima-medial thickness) at 120 degrees (.026); Maximum carotid IMT (intima-medial thickness) at 150 degrees (.025)
Knees	BloodPressure (33.3%)	Diastolic blood pressure (.037)
Knees	HeartSize (25.0%)	Body surface area (.092); LV ejection fraction (.024)
Knees	BloodCount (19.4%)	High light scatter reticulocyte count (.047); High light scatter reticulocyte percentage (.046); Reticulocyte count (.040)
Knees	BloodBiochemistry (17.9%)	Creatinine (.069); Urate (.040); Triglycerides (.030)
Knees	BrainSubcorticalVolumes (14.3%)	Volume of amygdala (left) (.032); Volume of amygdala (right) (.026)
Knees	CognitiveProspectiveMemory (7.1%)	PM: initial answer.Orange circle (.027)
Knees	BraindMRIWeightedMeans (4.5%)	Weighted-mean FA in tract corticospinal tract (right) (.061); Weighted-mean MO in tract corticospinal tract (right) (.047); Weighted-mean L1 in tract middle cerebellar peduncle (.041)
Knees	CognitivePairedAssociativeLearning (4.3%)	Number of word pairs correctly associated (.030); Word associated with "new".plant (.028)
Knees	CognitiveFluidIntelligence (2.7%)	Fluid intelligence score (.025)
Knees	PhysicalActivity (2.1%)	avg_daily_share_MET_light_intensity_V2 (.060); yzCov_50% (.058); avg_daily_share_MET_light_intensity_V1 (.056)
Knees	AnthropometryImpedance (0.0%)
Knees	ArterialStiffness (0.0%)
Knees	HearingTest (0.0%)
Knees	EyeIntraocularPressure (0.0%)
Knees	CognitiveNumericMemory (0.0%)
Knees	Spirometry (0.0%)
Knees	CognitiveReactionTime (0.0%)
Knees	HeartPWA (0.0%)
Knees	CognitiveTrailMaking (0.0%)
Knees	ECGAtRest (0.0%)
Knees	EyeAcuity (0.0%)
Knees	EyeAutorefraction (0.0%)
Knees	CognitivePairsMatching (0.0%)
Scalar biomarkers	Spirometry (100.0%)	Forced vital capacity (FVC) (.266); Forced expiratory volume in 1-second (FEV1) (.240); Peak expiratory flow (PEF) (.169)
Scalar biomarkers	AnthropometryImpedance (100.0%)	Impedance of leg (left) (.060); Impedance of leg (right) (.053); Impedance of whole body (.051)
Scalar biomarkers	HandGripStrength (100.0%)	Hand grip strength (right) (.555); Hand grip strength (left) (.554)
Scalar biomarkers	CognitiveNumericMemory (100.0%)	Maximum digits remembered correctly (.059); Number of rounds of numeric memory test performed (.048); Time to complete test (.020)
Scalar biomarkers	BrainSubcorticalVolumes (100.0%)	Volume of thalamus (right) (.107); Volume of thalamus (left) (.105); Volume of putamen (left) (.081)
Scalar biomarkers	BrainGreyMatterVolumes (92.8%)	Volume of grey matter in Parahippocampal Gyrus, anterior division (right) (.109); Volume of grey matter in Temporal Fusiform Cortex, anterior division (left) (.103); Volume of grey matter in Parahippocampal Gyrus, anterior division (left) (.102)
Scalar biomarkers	CarotidUltrasound (83.3%)	Minimum carotid IMT (intima-medial thickness) at 210 degrees (.041); Minimum carotid IMT (intima-medial thickness) at 150 degrees (.039); Minimum carotid IMT (intima-medial thickness) at 120 degrees (.039)
Scalar biomarkers	BoneDensitometryOfHeel (83.3%)	Speed of sound through heel (.200); Heel bone mineral density (BMD) T-score (.194); Heel quantitative ultrasound index (QUI) (.194)
Scalar biomarkers	AnthropometryBodySize (75.0%)	Seated height (.455); Sitting height (.455); Standing height (.342)
Scalar biomarkers	HeartSize (75.0%)	Body surface area (.174); LV stroke volume (.032); LV end diastolic volume (.030)
Scalar biomarkers	CognitiveMatrixPatternCompletion (66.7%)	Mean time to solve puzzles (.048); Number of puzzles correctly solved (.042)
Scalar biomarkers	BloodPressure (66.7%)	Diastolic blood pressure (.033); Systolic blood pressure (.023)
Scalar biomarkers	EyeIntraocularPressure (50.0%)	Intra-ocular pressure, corneal-compensated (left) (.041); Intra-ocular pressure, corneal-compensated (right) (.038); Intra-ocular pressure, Goldmann-correlated (left) (.026)
Scalar biomarkers	CognitiveTowerRearranging (50.0%)	Number of puzzles attempted (.036)
Scalar biomarkers	BloodBiochemistry (42.9%)	HDL cholesterol (.062); Total bilirubin (.061); Vitamin D (.056)
Scalar biomarkers	ECGAtRest (41.7%)	QT interval (.062); RR interval (.051); PP interval (.049)
Scalar biomarkers	BraindMRIWeightedMeans (36.6%)	Weighted-mean L1 in tract medial lemniscus (right) (.103); Weighted-mean L1 in tract medial lemniscus (left) (.101); Weighted-mean FA in tract anterior thalamic radiation (left) (.094)
Scalar biomarkers	PhysicalActivity (33.2%)	p625_max (.098); yStd_max (.096); p2_max (.095)
Scalar biomarkers	BloodCount (29.0%)	Haemoglobin concentration (.053); Haematocrit percentage (.043); Red blood cell (erythrocyte) count (.026)
Scalar biomarkers	EyeAutorefraction (22.9%)	6mm cylindrical power (left) (.018); 3mm cylindrical power angle (right) (.016); 3mm weak meridian angle (right) (.016)
Scalar biomarkers	CognitiveProspectiveMemory (21.4%)	PM: initial answer.Orange circle (.061); PM: final answer.Orange circle (.038); Final attempt correct (.014)
Scalar biomarkers	CognitivePairsMatching (20.0%)	Number of correct matches in round.First round (.043); Number of correct matches in round.Second round (.040)
Scalar biomarkers	HeartPWA (20.0%)	Diastolic brachial blood pressure during PWA (.050); Mean arterial pressure during PWA (.030); End systolic pressure during PWA (.026)
Scalar biomarkers	CognitiveFluidIntelligence (18.9%)	Fluid intelligence score (.075); FI3 : word interpolation.Adult (.070); FI4 : positional arithmetic.6 (.066)
Scalar biomarkers	ArterialStiffness (12.5%)	Pulse wave peak to peak time (.033)
Scalar biomarkers	CognitivePairedAssociativeLearning (8.7%)	Word associated with "sulking".elephant (.025); Word associated with "new".dress (.022); Word associated with "old".house (.021)
Scalar biomarkers	HearingTest (1.6%)	Triplet correct (left).1 (.018); Triplet correct (right).1 (.017)
Scalar biomarkers	CognitiveReactionTime (0.0%)
Scalar biomarkers	CognitiveSymbolDigitSubstitution (0.0%)
Scalar biomarkers	CognitiveTrailMaking (0.0%)
Scalar biomarkers	EyeAcuity (0.0%)
Scalar biomarkers	UrineBiochemistry (0.0%)
Spine	HandGripStrength (100.0%)	Hand grip strength (right) (.033); Hand grip strength (left) (.030)
Spine	CognitiveSymbolDigitSubstitution (100.0%)	Number of symbol digit matches made correctly (.048); Number of symbol digit matches attempted (.044)
Spine	BoneDensitometryOfHeel (83.3%)	Heel bone mineral density (BMD) (.141); Heel quantitative ultrasound index (QUI) (.141); Speed of sound through heel (.140)
Spine	BrainGreyMatterVolumes (62.6%)	Volume of grey matter in X Cerebellum (right) (.083); Volume of grey matter in Temporal Pole (right) (.076); Volume of grey matter in Temporal Pole (left) (.072)
Spine	CognitiveTowerRearranging (50.0%)	Number of puzzles correct (.037)
Spine	AnthropometryBodySize (37.5%)	Sitting height (.073); Seated height (.063); Seating box height (.023)
Spine	Spirometry (33.3%)	Peak expiratory flow (PEF) (.026)
Spine	CognitiveMatrixPatternCompletion (33.3%)	Number of puzzles correctly solved (.055)
Spine	BrainSubcorticalVolumes (21.4%)	Volume of accumbens (right) (.033); Volume of amygdala (left) (.032); Volume of amygdala (right) (.025)
Spine	CognitivePairedAssociativeLearning (13.0%)	Number of word pairs correctly associated (.047); Word associated with "huge".trousers (.040); Word associated with "new".plant (.038)
Spine	HeartSize (12.5%)	LV ejection fraction (.054)
Spine	BraindMRIWeightedMeans (9.1%)	Weighted-mean FA in tract corticospinal tract (right) (.053); Weighted-mean MO in tract corticospinal tract (right) (.047); Weighted-mean FA in tract corticospinal tract (left) (.045)
Spine	CognitiveFluidIntelligence (8.1%)	Fluid intelligence score (.042); FI3 : word interpolation.Adult (.029); Number of fluid intelligence questions attempted within time limit (.023)
Spine	CognitiveProspectiveMemory (7.1%)	PM: initial answer.Orange circle (.026)
Spine	BloodCount (6.5%)	Platelet distribution width (.039); Mean platelet (thrombocyte) volume (.033)
Spine	BloodBiochemistry (3.6%)	Creatinine (.076)
Spine	PhysicalActivity (2.9%)	mixed_StdAcc (.058); avg_duration_profound_sleep_V2 (.057); f1_std (.054)
Spine	ArterialStiffness (0.0%)
Spine	BloodPressure (0.0%)
Spine	CarotidUltrasound (0.0%)
Spine	AnthropometryImpedance (0.0%)
Spine	UrineBiochemistry (0.0%)
Spine	CognitiveNumericMemory (0.0%)
Spine	CognitiveReactionTime (0.0%)
Spine	CognitiveTrailMaking (0.0%)
Spine	ECGAtRest (0.0%)
Spine	EyeAcuity (0.0%)
Spine	EyeAutorefraction (0.0%)
Spine	EyeIntraocularPressure (0.0%)
Spine	HearingTest (0.0%)
Spine	HeartPWA (0.0%)
Spine	CognitivePairsMatching (0.0%)
