## Supplementary material for "Using deep learning to analyze the compositeness of musculoskeletal aging reveals that spine, hip and knee age at different rates, and are associated with different genetic and non-genetic factors": Table S9 - Clinical phenotypes most associated with accelerated musculoskeletal aging for each dimension.xlsx

### Sheet: Sheet1
Musculoskeletal dimension	X-subcategory	Variables
General	Breathing (100.0%)	Shortness of breath walking on level ground (.041); Wheeze or whistling in the chest in last year (.027)
General	Claudication (53.8%)	Leg pain on walking (.066); Leg pain when walking uphill or hurrying (.061); Leg pain on walking : action taken (.057)
General	GeneralHealth (50.0%)	Overall health rating (.082); Weight change compared with 1 year ago.Yes - lost weight (.076); Long-standing illness, disability or infirmity (.075)
General	ChestPain (25.0%)	Chest pain or discomfort walking normally (.030)
General	CancerScreening (25.0%)	Ever had bowel cancer screening (.030)
General	GeneralPain (16.7%)	Knee pain for 3+ months (.047); Back pain for 3+ months (.037); Hip pain for 3+ months (.032)
General	MentalHealth (15.2%)	Illness, injury, bereavement, stress in last 2 years.Serious illness, injury or assault to yourself (.041); Worrier / anxious feelings (.029); Nervous feelings (.029)
General	Hearing (7.1%)	Noisy workplace (.031)
General	Eyesight (1.5%)
General	SexualFactors (0.0%)
General	Mouth (0.0%)
Full body	Breathing (100.0%)	Shortness of breath walking on level ground (.047); Wheeze or whistling in the chest in last year (.033)
Full body	Claudication (53.8%)	Leg pain when walking uphill or hurrying (.054); Leg pain on walking (.052); Leg pain when walking normally (.050)
Full body	GeneralHealth (50.0%)	Overall health rating (.086); Weight change compared with 1 year ago.Yes - lost weight (.076); Long-standing illness, disability or infirmity (.071)
Full body	ChestPain (50.0%)	Chest pain or discomfort walking normally (.035); Chest pain or discomfort (.022)
Full body	CancerScreening (25.0%)	Ever had bowel cancer screening (.030)
Full body	GeneralPain (22.2%)	Knee pain for 3+ months (.038); Back pain for 3+ months (.029); General pain for 3+ months (.024)
Full body	MentalHealth (21.7%)	Illness, injury, bereavement, stress in last 2 years.Serious illness, injury or assault to yourself (.033); Frequency of tiredness / lethargy in last 2 weeks (.031); Frequency of tenseness / restlessness in last 2 weeks (.027)
Full body	Hearing (7.1%)	Noisy workplace (.024)
Full body	SexualFactors (0.0%)
Full body	Mouth (0.0%)
Full body	Eyesight (0.0%)
Hip	Breathing (100.0%)	Shortness of breath walking on level ground (.030); Wheeze or whistling in the chest in last year (.023)
Hip	Claudication (53.8%)	Leg pain on walking (.059); Leg pain when walking normally (.055); Leg pain when walking uphill or hurrying (.055)
Hip	GeneralHealth (50.0%)	Overall health rating (.074); Long-standing illness, disability or infirmity (.063); Weight change compared with 1 year ago.Yes - lost weight (.042)
Hip	CancerScreening (25.0%)	Ever had bowel cancer screening (.022)
Hip	GeneralPain (16.7%)	Hip pain for 3+ months (.046); Knee pain for 3+ months (.037); Back pain for 3+ months (.023)
Hip	MentalHealth (13.0%)	Illness, injury, bereavement, stress in last 2 years.Serious illness, injury or assault to yourself (.033); Fed-up feelings (.029); Frequency of tiredness / lethargy in last 2 weeks (.028)
Hip	Hearing (7.1%)	Noisy workplace (.038)
Hip	Eyesight (3.0%)	Eye problems/disorders.Diabetes related eye disease (.035); Age when diabetes-related eye disease diagnosed (.031)
Hip	SexualFactors (0.0%)
Hip	Mouth (0.0%)
Hip	ChestPain (0.0%)
Knee	Claudication (38.5%)	Leg pain on walking (.038); Leg pain on walking : action taken (.035); Leg pain when walking uphill or hurrying (.031)
Knee	GeneralHealth (37.5%)	Weight change compared with 1 year ago.Yes - lost weight (.038); Weight change compared with 1 year ago.No - weigh about the same (.030); Long-standing illness, disability or infirmity (.027)
Knee	CancerScreening (25.0%)	Ever had bowel cancer screening (.026)
Knee	GeneralPain (5.6%)	Knee pain for 3+ months (.052)
Knee	MentalHealth (2.2%)	Nervous feelings (.022)
Knee	SexualFactors (0.0%)
Knee	Mouth (0.0%)
Knee	Hearing (0.0%)
Knee	Eyesight (0.0%)
Knee	ChestPain (0.0%)
Knee	Breathing (0.0%)
Scalar biomarkers	ChestPain (100.0%)	Chest pain or discomfort walking normally (.058); Chest pain or discomfort (.051); Chest pain due to walking ceases when standing still (.050)
Scalar biomarkers	Breathing (100.0%)	Shortness of breath walking on level ground (.095); Wheeze or whistling in the chest in last year (.056)
Scalar biomarkers	GeneralHealth (87.5%)	Overall health rating (.152); Long-standing illness, disability or infirmity (.103); Falls in the last year (.075)
Scalar biomarkers	Claudication (69.2%)	Leg pain when walking uphill or hurrying (.085); Leg pain on walking (.082); Leg pain when standing still or sitting (.078)
Scalar biomarkers	MentalHealth (67.4%)	Frequency of tiredness / lethargy in last 2 weeks (.092); Fed-up feelings (.074); Loneliness, isolation (.069)
Scalar biomarkers	GeneralPain (61.1%)	General pain for 3+ months (.050); Pain type(s) experienced in last month.Pain all over the body (.049); Knee pain for 3+ months (.040)
Scalar biomarkers	Hearing (57.1%)	Tinnitus severity/nuisance (.041); Hearing difficulty/problems with background noise (.039); Noisy workplace (.028)
Scalar biomarkers	CancerScreening (50.0%)	Time since last prostate specific antigen (PSA) test (.024); Ever had bowel cancer screening (.019)
Scalar biomarkers	Mouth (37.5%)	Mouth/teeth dental problems.Painful gums (.031); Mouth/teeth dental problems.Mouth ulcers (.021); Mouth/teeth dental problems.Prefer not to answer (.019)
Scalar biomarkers	SexualFactors (25.0%)	Ever had same-sex intercourse (.019)
Scalar biomarkers	Eyesight (21.2%)	Eye problems/disorders.Diabetes related eye disease (.043); Other eye problems (.035); Eye problems/disorders.Do not know (.030)
Spine	Breathing (100.0%)	Shortness of breath walking on level ground (.043); Wheeze or whistling in the chest in last year (.025)
Spine	Claudication (53.8%)	Leg pain on walking (.049); Leg pain when walking normally (.049); Leg pain when walking uphill or hurrying (.046)
Spine	GeneralHealth (50.0%)	Overall health rating (.069); Long-standing illness, disability or infirmity (.046); Weight change compared with 1 year ago.Yes - lost weight (.035)
Spine	ChestPain (25.0%)	Chest pain or discomfort walking normally (.029)
Spine	GeneralPain (16.7%)	Back pain for 3+ months (.057); Hip pain for 3+ months (.032); Knee pain for 3+ months (.028)
Spine	MentalHealth (10.9%)	Frequency of unenthusiasm / disinterest in last 2 weeks (.032); Frequency of depressed mood in last 2 weeks (.030); Frequency of tiredness / lethargy in last 2 weeks (.027)
Spine	Hearing (7.1%)	Noisy workplace (.040)
Spine	SexualFactors (0.0%)
Spine	Mouth (0.0%)
Spine	Eyesight (0.0%)
Spine	CancerScreening (0.0%)
