## Supplementary material for "Using deep learning to analyze the compositeness of musculoskeletal aging reveals that spine, hip and knee age at different rates, and are associated with different genetic and non-genetic factors": Table S10 - Clinical phenotypes most associated with decelerated musculoskeletal aging for each dimension.xlsx

### Sheet: Sheet1
Musculoskeletal dimension	X-subcategory	Variables
General	SexualFactors (25.0%)	Age first had sexual intercourse (.031)
General	CancerScreening (25.0%)	Most recent bowel cancer screening (.029)
General	Mouth (12.5%)	Mouth/teeth dental problems.None of the above (.027)
General	GeneralHealth (12.5%)	Weight change compared with 1 year ago.Yes - gained weight (.059)
General	GeneralPain (5.6%)	Pain type(s) experienced in last month.None of the above (.035)
General	MentalHealth (0.0%)
General	Hearing (0.0%)
General	Eyesight (0.0%)
General	Claudication (0.0%)
General	ChestPain (0.0%)
General	Breathing (0.0%)
Full body	SexualFactors (25.0%)	Age first had sexual intercourse (.026)
Full body	CancerScreening (25.0%)	Most recent bowel cancer screening (.029)
Full body	Mouth (12.5%)	Mouth/teeth dental problems.None of the above (.034)
Full body	GeneralHealth (12.5%)	Weight change compared with 1 year ago.Yes - gained weight (.052)
Full body	GeneralPain (5.6%)	Pain type(s) experienced in last month.None of the above (.028)
Full body	Eyesight (1.5%)	Eye problems/disorders.None of the above (.024)
Full body	MentalHealth (0.0%)
Full body	Hearing (0.0%)
Full body	Claudication (0.0%)
Full body	ChestPain (0.0%)
Full body	Breathing (0.0%)
Hips	SexualFactors (25.0%)	Age first had sexual intercourse (.023)
Hips	GeneralHealth (12.5%)	Weight change compared with 1 year ago.Yes - gained weight (.025)
Hips	GeneralPain (5.6%)	Pain type(s) experienced in last month.None of the above (.031)
Hips	Mouth (0.0%)
Hips	MentalHealth (0.0%)
Hips	Hearing (0.0%)
Hips	Eyesight (0.0%)
Hips	Claudication (0.0%)
Hips	ChestPain (0.0%)
Hips	CancerScreening (0.0%)
Hips	Breathing (0.0%)
Knees	CancerScreening (25.0%)	Most recent bowel cancer screening (.024)
Knees	GeneralHealth (12.5%)	Weight change compared with 1 year ago.Yes - gained weight (.072)
Knees	GeneralPain (5.6%)	Pain type(s) experienced in last month.None of the above (.032)
Knees	SexualFactors (0.0%)
Knees	Mouth (0.0%)
Knees	MentalHealth (0.0%)
Knees	Hearing (0.0%)
Knees	Eyesight (0.0%)
Knees	Claudication (0.0%)
Knees	ChestPain (0.0%)
Knees	Breathing (0.0%)
Scalars	CancerScreening (50.0%)	Ever had prostate specific antigen (PSA) test (.025); Most recent bowel cancer screening (.018)
Scalars	SexualFactors (25.0%)	Age first had sexual intercourse (.010)
Scalars	Hearing (14.3%)	Tinnitus.Yes, now most or all of the time (.014); Tinnitus.No, never (.011)
Scalars	Mouth (12.5%)	Mouth/teeth dental problems.None of the above (.065)
Scalars	GeneralHealth (12.5%)	Weight change compared with 1 year ago.No - weigh about the same (.061)
Scalars	MentalHealth (10.9%)	Illness, injury, bereavement, stress in last 2 years.Serious illness, injury or assault of a close relative (.069); Severity of manic/irritable episodes.No problems (.050); Illness, injury, bereavement, stress in last 2 years.None of the above (.046)
Scalars	Eyesight (9.1%)	Which eye(s) affected by presbyopia.Both eyes (.028); Eye problems/disorders.None of the above (.023); Which eye(s) affected by hypermetropia (long sight).Both eyes (.023)
Scalars	Claudication (7.7%)	Leg pain on walking : effect of standing still.Pain usually disappears in less than 10 minutes (.021)
Scalars	GeneralPain (5.6%)	Pain type(s) experienced in last month.None of the above (.043)
Scalars	ChestPain (0.0%)
Scalars	Breathing (0.0%)
Spine	SexualFactors (25.0%)	Age first had sexual intercourse (.037)
Spine	GeneralPain (5.6%)	Pain type(s) experienced in last month.None of the above (.031)
Spine	Mouth (0.0%)
Spine	MentalHealth (0.0%)
Spine	Hearing (0.0%)
Spine	GeneralHealth (0.0%)
Spine	Eyesight (0.0%)
Spine	Claudication (0.0%)
Spine	ChestPain (0.0%)
Spine	CancerScreening (0.0%)
Spine	Breathing (0.0%)
