## Supplementary material for "Using deep learning to analyze the compositeness of musculoskeletal aging reveals that spine, hip and knee age at different rates, and are associated with different genetic and non-genetic factors": Table S12 - Diseases most associated with accelerated musculoskeletal aging for each dimension.xlsx

### Sheet: Sheet1
Musculoskeletal dimension	X-subcategory	Variables
General	medical_diagnoses_M (7.7%)	M17 Gonarthrosis [arthrosis of knee] (.046); M06 Other rheumatoid arthritis (.042); M19 Other arthrosis (.038)
General	medical_diagnoses_I (6.5%)	I10 Essential (primary) hypertension (.059); I25 Chronic ischaemic heart disease (.033); I20 Angina pectoris (.031)
General	medical_diagnoses_Z (4.8%)	Z86 Personal history of certain other diseases (.043); Z72 Problems related to lifestyle (.038); Z92 Personal history of medical treatment (.036)
General	medical_diagnoses_J (3.2%)	J44 Other chronic obstructive pulmonary disease (.045); J45 Asthma (.035)
General	medical_diagnoses_K (2.8%)	K40 Inguinal hernia (.042); K44 Diaphragmatic hernia (.027)
General	medical_diagnoses_F (2.7%)	F17 Mental and behavioural disorders due to use of tobacco (.051); F10 Mental and behavioural disorders due to use of alcohol (.039)
General	medical_diagnoses_E (1.4%)	E78 Disorders of lipoprotein metabolism and other lipidaemias (.034)
General	medical_diagnoses_W (0.0%)
General	medical_diagnoses_B (0.0%)
General	medical_diagnoses_C (0.0%)
General	medical_diagnoses_D (0.0%)
General	medical_diagnoses_G (0.0%)
General	medical_diagnoses_H (0.0%)
General	medical_diagnoses_X (0.0%)
General	medical_diagnoses_L (0.0%)
General	medical_diagnoses_V (0.0%)
General	medical_diagnoses_Y (0.0%)
General	medical_diagnoses_N (0.0%)
General	medical_diagnoses_O (0.0%)
General	medical_diagnoses_P (0.0%)
General	medical_diagnoses_Q (0.0%)
General	medical_diagnoses_R (0.0%)
General	medical_diagnoses_S (0.0%)
General	medical_diagnoses_T (0.0%)
General	medical_diagnoses_U (0.0%)
General	medical_diagnoses_A (0.0%)
Full body	medical_diagnoses_M (7.7%)	M06 Other rheumatoid arthritis (.034); M17 Gonarthrosis [arthrosis of knee] (.030); M19 Other arthrosis (.028)
Full body	medical_diagnoses_J (4.8%)	J44 Other chronic obstructive pulmonary disease (.045); J45 Asthma (.041); J22 Unspecified acute lower respiratory infection (.029)
Full body	medical_diagnoses_Z (4.8%)	Z86 Personal history of certain other diseases (.043); Z72 Problems related to lifestyle (.036); Z51 Other medical care (.026)
Full body	medical_diagnoses_E (2.9%)	E11 Non-insulin-dependent diabetes mellitus (.028); E78 Disorders of lipoprotein metabolism and other lipidaemias (.023)
Full body	medical_diagnoses_K (2.8%)	K40 Inguinal hernia (.037); K44 Diaphragmatic hernia (.032)
Full body	medical_diagnoses_F (2.7%)	F17 Mental and behavioural disorders due to use of tobacco (.045); F10 Mental and behavioural disorders due to use of alcohol (.033)
Full body	medical_diagnoses_I (2.6%)	I10 Essential (primary) hypertension (.056); I48 Atrial fibrillation and flutter (.024)
Full body	medical_diagnoses_G (1.5%)	G56 Mononeuropathies of upper limb (.022)
Full body	medical_diagnoses_A (1.4%)	A09 Diarrhoea and gastro-enteritis of presumed infectious origin (.024)
Full body	medical_diagnoses_W (1.2%)	W01 Fall on same level from slipping, tripping and stumbling (.022)
Full body	medical_diagnoses_R (1.1%)	R63 Symptoms and signs concerning food and fluid intake (.024)
Full body	medical_diagnoses_X (1.1%)	X41 Accidental poisoning by and exposure to antiepileptic, sedative-hypnotic, anti-Parkinsonism and psychotropic drugs, not elsewhere classified (.022)
Full body	medical_diagnoses_P (0.0%)
Full body	medical_diagnoses_O (0.0%)
Full body	medical_diagnoses_N (0.0%)
Full body	medical_diagnoses_Y (0.0%)
Full body	medical_diagnoses_V (0.0%)
Full body	medical_diagnoses_Q (0.0%)
Full body	medical_diagnoses_H (0.0%)
Full body	medical_diagnoses_S (0.0%)
Full body	medical_diagnoses_T (0.0%)
Full body	medical_diagnoses_U (0.0%)
Full body	medical_diagnoses_D (0.0%)
Full body	medical_diagnoses_C (0.0%)
Full body	medical_diagnoses_B (0.0%)
Full body	medical_diagnoses_L (0.0%)
Hips	medical_diagnoses_F (2.7%)	F17 Mental and behavioural disorders due to use of tobacco (.030); F10 Mental and behavioural disorders due to use of alcohol (.023)
Hips	medical_diagnoses_M (2.6%)	M17 Gonarthrosis [arthrosis of knee] (.035); M06 Other rheumatoid arthritis (.023)
Hips	medical_diagnoses_J (1.6%)	J45 Asthma (.027)
Hips	medical_diagnoses_E (1.4%)	E11 Non-insulin-dependent diabetes mellitus (.040)
Hips	medical_diagnoses_I (1.3%)	I10 Essential (primary) hypertension (.033)
Hips	medical_diagnoses_Z (1.2%)	Z86 Personal history of certain other diseases (.022)
Hips	medical_diagnoses_T (0.0%)
Hips	medical_diagnoses_S (0.0%)
Hips	medical_diagnoses_B (0.0%)
Hips	medical_diagnoses_C (0.0%)
Hips	medical_diagnoses_D (0.0%)
Hips	medical_diagnoses_X (0.0%)
Hips	medical_diagnoses_W (0.0%)
Hips	medical_diagnoses_G (0.0%)
Hips	medical_diagnoses_H (0.0%)
Hips	medical_diagnoses_V (0.0%)
Hips	medical_diagnoses_U (0.0%)
Hips	medical_diagnoses_K (0.0%)
Hips	medical_diagnoses_L (0.0%)
Hips	medical_diagnoses_Y (0.0%)
Hips	medical_diagnoses_N (0.0%)
Hips	medical_diagnoses_O (0.0%)
Hips	medical_diagnoses_P (0.0%)
Hips	medical_diagnoses_Q (0.0%)
Hips	medical_diagnoses_R (0.0%)
Hips	medical_diagnoses_A (0.0%)
Knees	medical_diagnoses_M (5.1%)	M17 Gonarthrosis [arthrosis of knee] (.036); M23 Internal derangement of knee (.035); M06 Other rheumatoid arthritis (.030)
Knees	medical_diagnoses_F (1.4%)	F10 Mental and behavioural disorders due to use of alcohol (.028)
Knees	medical_diagnoses_Y (0.0%)
Knees	medical_diagnoses_B (0.0%)
Knees	medical_diagnoses_C (0.0%)
Knees	medical_diagnoses_D (0.0%)
Knees	medical_diagnoses_E (0.0%)
Knees	medical_diagnoses_G (0.0%)
Knees	medical_diagnoses_H (0.0%)
Knees	medical_diagnoses_I (0.0%)
Knees	medical_diagnoses_J (0.0%)
Knees	medical_diagnoses_K (0.0%)
Knees	medical_diagnoses_L (0.0%)
Knees	medical_diagnoses_Z (0.0%)
Knees	medical_diagnoses_N (0.0%)
Knees	medical_diagnoses_O (0.0%)
Knees	medical_diagnoses_P (0.0%)
Knees	medical_diagnoses_Q (0.0%)
Knees	medical_diagnoses_R (0.0%)
Knees	medical_diagnoses_S (0.0%)
Knees	medical_diagnoses_T (0.0%)
Knees	medical_diagnoses_U (0.0%)
Knees	medical_diagnoses_V (0.0%)
Knees	medical_diagnoses_W (0.0%)
Knees	medical_diagnoses_X (0.0%)
Knees	medical_diagnoses_A (0.0%)
Scalar biomarkars	medical_diagnoses_R (65.9%)	R29 Other symptoms and signs involving the nervous and musculoskeletal systems (.035); R07 Pain in throat and chest (.034); R11 Nausea and vomiting (.029)
Scalar biomarkars	medical_diagnoses_M (57.7%)	M81 Osteoporosis without pathological fracture (.060); M06 Other rheumatoid arthritis (.048); M19 Other arthrosis (.048)
Scalar biomarkars	medical_diagnoses_K (56.9%)	K44 Diaphragmatic hernia (.048); K29 Gastritis and duodenitis (.037); K21 Gastro-oesophageal reflux disease (.037)
Scalar biomarkars	medical_diagnoses_Z (51.2%)	Z86 Personal history of certain other diseases (.053); Z72 Problems related to lifestyle (.041); Z53 Persons encountering health services for specifie procedures, not carried out (.036)
Scalar biomarkars	medical_diagnoses_I (49.4%)	I10 Essential (primary) hypertension (.066); I25 Chronic ischaemic heart disease (.034); I20 Angina pectoris (.033)
Scalar biomarkars	medical_diagnoses_G (43.3%)	G56 Mononeuropathies of upper limb (.046); G40 Epilepsy (.034); G35 Multiple sclerosis (.022)
Scalar biomarkars	medical_diagnoses_F (40.5%)	F17 Mental and behavioural disorders due to use of tobacco (.055); F32 Depressive episode (.049); F10 Mental and behavioural disorders due to use of alcohol (.045)
Scalar biomarkars	medical_diagnoses_J (33.3%)	J44 Other chronic obstructive pulmonary disease (.048); J45 Asthma (.039); J18 Pneumonia, organism unspecified (.036)
Scalar biomarkars	medical_diagnoses_E (31.9%)	E11 Non-insulin-dependent diabetes mellitus (.052); E78 Disorders of lipoprotein metabolism and other lipidaemias (.047); E87 Other disorders of fluid, electrolyte and acid-base balance (.036)
Scalar biomarkars	medical_diagnoses_N (28.0%)	N17 Acute renal failure (.036); N18 Chronic renal failure (.034); N39 Other disorders of urinary system (.030)
Scalar biomarkars	medical_diagnoses_U (25.0%)	U80 Agent resistant to penicillin and related antibiotics (.011); U82 Resistance to betalactam antibiotics (.007); U83 Resistance to other antibiotics (.007)
Scalar biomarkars	medical_diagnoses_D (22.0%)	D64 Other anaemias (.047); D50 Iron deficiency anaemia (.036); D63 Anaemia in chronic diseases classified elsewhere (.014)
Scalar biomarkars	medical_diagnoses_T (20.2%)	T81 Complications of procedures, not elsewhere classified (.025); T84 Complications of internal orthopaedic prosthetic devices, implants and grafts (.025); T39 Poisoning by nonopioid analgesics, antipyretics and antirheumatics (.021)
Scalar biomarkars	medical_diagnoses_Y (18.6%)	Y83 Surgical operation and other surgical procedures as the cause of abnormal reaction of the patient, or of later complication, without mention of misadventure at the time of the procedure (.030); Y95 Nosocomial condition (.018); Y84 Other medical procedures as the cause of abnormal reaction of the patient, or of later complication, without mention of misadventure at the time of the procedure (.…
Scalar biomarkars	medical_diagnoses_S (18.4%)	S52 Fracture of forearm (.029); S82 Fracture of lower leg, including ankle (.024); S72 Fracture of femur (.023)
Scalar biomarkars	medical_diagnoses_L (17.6%)	L03 Cellulitis (.033); L97 Ulcer of lower limb, not elsewhere classified (.027); L89 Decubitus ulcer (.019)
Scalar biomarkars	medical_diagnoses_H (17.1%)	H36 Retinal disorders in diseases classified elsewhere (.027); H91 Other hearing loss (.018); H54 Blindness and low vision (.016)
Scalar biomarkars	medical_diagnoses_X (14.4%)	X60 Intentional self-poisoning by and exposure to nonopioid analgesics, antipyretics and antirheumatics (.022); X61 Intentional self-poisoning by and exposure to antiepileptic, sedative-hypnotic, anti-Parkinsonism and psychotropic drugs, not elsewhere classified (.021); X65 Intentional self-poisoning by and exposure to alcohol (.017)
Scalar biomarkars	medical_diagnoses_Q (11.8%)	Q05 Spina bifida (.010); Q61 Cystic kidney disease (.010); Q96 Turner's syndrome (.010)
Scalar biomarkars	medical_diagnoses_W (11.1%)	W19 Unspecified fall (.039); W01 Fall on same level from slipping, tripping and stumbling (.032); W10 Fall on and from stairs and steps (.022)
Scalar biomarkars	medical_diagnoses_A (7.0%)	A09 Diarrhoea and gastro-enteritis of presumed infectious origin (.026); A41 Other septicaemia (.021); A04 Other bacterial intestinal infections (.015)
Scalar biomarkars	medical_diagnoses_C (4.5%)	C50 Malignant neoplasm of breast (.012); C34 Malignant neoplasm of bronchus and lung (.010); C79 Secondary malignant neoplasm of other sites (.009)
Scalar biomarkars	medical_diagnoses_O (4.2%)	O99 Other maternal diseases classifiable elsewhere but complicating pregnancy, childbirth and the puerperium (.009); O34 Maternal care for known or suspected abnormality of pelvic organs (.008); O24 Diabetes mellitus in pregnancy (.006)
Scalar biomarkars	medical_diagnoses_B (1.8%)	B96.2 Escherichia coli [E. coli] as the cause of diseases classified to other chapters (.025); B95.6 Staphylococcus aureus as the cause of diseases classified to other chapters (.022); B96.8 Other specified bacterial agents as the cause of diseases classified to other chapters (.022)
Scalar biomarkars	medical_diagnoses_V (1.2%)	V03 Pedestrian injured in collision with car, pick-up truck or van (.008)
Scalar biomarkars	medical_diagnoses_P (0.0%)
Spine	medical_diagnoses_M (11.5%)	M17 Gonarthrosis [arthrosis of knee] (.032); M54 Dorsalgia (.030); M47 Spondylosis (.027)
Spine	medical_diagnoses_I (9.1%)	I10 Essential (primary) hypertension (.063); I25 Chronic ischaemic heart disease (.044); I20 Angina pectoris (.036)
Spine	medical_diagnoses_Z (7.1%)	Z86 Personal history of certain other diseases (.039); Z92 Personal history of medical treatment (.038); Z72 Problems related to lifestyle (.037)
Spine	medical_diagnoses_F (2.7%)	F17 Mental and behavioural disorders due to use of tobacco (.051); F10 Mental and behavioural disorders due to use of alcohol (.028)
Spine	medical_diagnoses_J (1.6%)	J44 Other chronic obstructive pulmonary disease (.040)
Spine	medical_diagnoses_E (1.4%)	E78 Disorders of lipoprotein metabolism and other lipidaemias (.034)
Spine	medical_diagnoses_K (1.4%)	K40 Inguinal hernia (.023)
Spine	medical_diagnoses_T (1.1%)	T65 Toxic effect of other and unspecified substances (.022)
Spine	medical_diagnoses_W (0.0%)
Spine	medical_diagnoses_B (0.0%)
Spine	medical_diagnoses_C (0.0%)
Spine	medical_diagnoses_D (0.0%)
Spine	medical_diagnoses_G (0.0%)
Spine	medical_diagnoses_H (0.0%)
Spine	medical_diagnoses_X (0.0%)
Spine	medical_diagnoses_L (0.0%)
Spine	medical_diagnoses_V (0.0%)
Spine	medical_diagnoses_Y (0.0%)
Spine	medical_diagnoses_N (0.0%)
Spine	medical_diagnoses_O (0.0%)
Spine	medical_diagnoses_P (0.0%)
Spine	medical_diagnoses_Q (0.0%)
Spine	medical_diagnoses_R (0.0%)
Spine	medical_diagnoses_S (0.0%)
Spine	medical_diagnoses_U (0.0%)
Spine	medical_diagnoses_A (0.0%)
