## Supplementary material for "Using deep learning to analyze the compositeness of musculoskeletal aging reveals that spine, hip and knee age at different rates, and are associated with different genetic and non-genetic factors": Table S13 - Diseases most associated with decelerated musculoskeletal aging for each dimension.xlsx

### Sheet: Sheet1
Musculoskeletal dimension	X-subcategory	Variables
General	medical_diagnoses_Z (1.2%)	Z37 Outcome of delivery (.033)
General	medical_diagnoses_Y (0.0%)
General	medical_diagnoses_B (0.0%)
General	medical_diagnoses_C (0.0%)
General	medical_diagnoses_D (0.0%)
General	medical_diagnoses_E (0.0%)
General	medical_diagnoses_F (0.0%)
General	medical_diagnoses_G (0.0%)
General	medical_diagnoses_H (0.0%)
General	medical_diagnoses_I (0.0%)
General	medical_diagnoses_J (0.0%)
General	medical_diagnoses_K (0.0%)
General	medical_diagnoses_L (0.0%)
General	medical_diagnoses_M (0.0%)
General	medical_diagnoses_N (0.0%)
General	medical_diagnoses_O (0.0%)
General	medical_diagnoses_P (0.0%)
General	medical_diagnoses_Q (0.0%)
General	medical_diagnoses_R (0.0%)
General	medical_diagnoses_S (0.0%)
General	medical_diagnoses_T (0.0%)
General	medical_diagnoses_U (0.0%)
General	medical_diagnoses_V (0.0%)
General	medical_diagnoses_W (0.0%)
General	medical_diagnoses_X (0.0%)
General	medical_diagnoses_A (0.0%)
Full body	medical_diagnoses_Z (1.2%)	Z37 Outcome of delivery (.023)
Full body	medical_diagnoses_Y (0.0%)
Full body	medical_diagnoses_B (0.0%)
Full body	medical_diagnoses_C (0.0%)
Full body	medical_diagnoses_D (0.0%)
Full body	medical_diagnoses_E (0.0%)
Full body	medical_diagnoses_F (0.0%)
Full body	medical_diagnoses_G (0.0%)
Full body	medical_diagnoses_H (0.0%)
Full body	medical_diagnoses_I (0.0%)
Full body	medical_diagnoses_J (0.0%)
Full body	medical_diagnoses_K (0.0%)
Full body	medical_diagnoses_L (0.0%)
Full body	medical_diagnoses_M (0.0%)
Full body	medical_diagnoses_N (0.0%)
Full body	medical_diagnoses_O (0.0%)
Full body	medical_diagnoses_P (0.0%)
Full body	medical_diagnoses_Q (0.0%)
Full body	medical_diagnoses_R (0.0%)
Full body	medical_diagnoses_S (0.0%)
Full body	medical_diagnoses_T (0.0%)
Full body	medical_diagnoses_U (0.0%)
Full body	medical_diagnoses_V (0.0%)
Full body	medical_diagnoses_W (0.0%)
Full body	medical_diagnoses_X (0.0%)
Full body	medical_diagnoses_A (0.0%)
Hips	medical_diagnoses_O (2.8%)	O70 Perineal laceration during delivery (.030); O80 Single spontaneous delivery (.022)
Hips	medical_diagnoses_Z (1.2%)	Z37 Outcome of delivery (.043)
Hips	medical_diagnoses_L (0.0%)
Hips	medical_diagnoses_B (0.0%)
Hips	medical_diagnoses_C (0.0%)
Hips	medical_diagnoses_D (0.0%)
Hips	medical_diagnoses_E (0.0%)
Hips	medical_diagnoses_F (0.0%)
Hips	medical_diagnoses_G (0.0%)
Hips	medical_diagnoses_H (0.0%)
Hips	medical_diagnoses_I (0.0%)
Hips	medical_diagnoses_J (0.0%)
Hips	medical_diagnoses_K (0.0%)
Hips	medical_diagnoses_M (0.0%)
Hips	medical_diagnoses_Y (0.0%)
Hips	medical_diagnoses_N (0.0%)
Hips	medical_diagnoses_P (0.0%)
Hips	medical_diagnoses_Q (0.0%)
Hips	medical_diagnoses_R (0.0%)
Hips	medical_diagnoses_S (0.0%)
Hips	medical_diagnoses_T (0.0%)
Hips	medical_diagnoses_U (0.0%)
Hips	medical_diagnoses_V (0.0%)
Hips	medical_diagnoses_W (0.0%)
Hips	medical_diagnoses_X (0.0%)
Hips	medical_diagnoses_A (0.0%)
Knees	medical_diagnoses_O (1.4%)	O70 Perineal laceration during delivery (.023)
Knees	medical_diagnoses_Z (1.2%)	Z37 Outcome of delivery (.036)
Knees	medical_diagnoses_L (0.0%)
Knees	medical_diagnoses_B (0.0%)
Knees	medical_diagnoses_C (0.0%)
Knees	medical_diagnoses_D (0.0%)
Knees	medical_diagnoses_E (0.0%)
Knees	medical_diagnoses_F (0.0%)
Knees	medical_diagnoses_G (0.0%)
Knees	medical_diagnoses_H (0.0%)
Knees	medical_diagnoses_I (0.0%)
Knees	medical_diagnoses_J (0.0%)
Knees	medical_diagnoses_K (0.0%)
Knees	medical_diagnoses_M (0.0%)
Knees	medical_diagnoses_Y (0.0%)
Knees	medical_diagnoses_N (0.0%)
Knees	medical_diagnoses_P (0.0%)
Knees	medical_diagnoses_Q (0.0%)
Knees	medical_diagnoses_R (0.0%)
Knees	medical_diagnoses_S (0.0%)
Knees	medical_diagnoses_T (0.0%)
Knees	medical_diagnoses_U (0.0%)
Knees	medical_diagnoses_V (0.0%)
Knees	medical_diagnoses_W (0.0%)
Knees	medical_diagnoses_X (0.0%)
Knees	medical_diagnoses_A (0.0%)
Scalar biomarkars	medical_diagnoses_M (2.6%)	M23 Internal derangement of knee (.007); M72 Fibroblastic disorders (.007)
Scalar biomarkars	medical_diagnoses_L (1.5%)	L82 Seborrhoeic keratosis (.007)
Scalar biomarkars	medical_diagnoses_O (1.4%)	O70 Perineal laceration during delivery (.008)
Scalar biomarkars	medical_diagnoses_C (1.1%)	C43 Malignant melanoma of skin (.006)
Scalar biomarkars	medical_diagnoses_B (0.0%)
Scalar biomarkars	medical_diagnoses_D (0.0%)
Scalar biomarkars	medical_diagnoses_E (0.0%)
Scalar biomarkars	medical_diagnoses_F (0.0%)
Scalar biomarkars	medical_diagnoses_G (0.0%)
Scalar biomarkars	medical_diagnoses_H (0.0%)
Scalar biomarkars	medical_diagnoses_I (0.0%)
Scalar biomarkars	medical_diagnoses_J (0.0%)
Scalar biomarkars	medical_diagnoses_K (0.0%)
Scalar biomarkars	medical_diagnoses_Z (0.0%)
Scalar biomarkars	medical_diagnoses_Y (0.0%)
Scalar biomarkars	medical_diagnoses_N (0.0%)
Scalar biomarkars	medical_diagnoses_P (0.0%)
Scalar biomarkars	medical_diagnoses_Q (0.0%)
Scalar biomarkars	medical_diagnoses_R (0.0%)
Scalar biomarkars	medical_diagnoses_S (0.0%)
Scalar biomarkars	medical_diagnoses_T (0.0%)
Scalar biomarkars	medical_diagnoses_U (0.0%)
Scalar biomarkars	medical_diagnoses_V (0.0%)
Scalar biomarkars	medical_diagnoses_W (0.0%)
Scalar biomarkars	medical_diagnoses_X (0.0%)
Scalar biomarkars	medical_diagnoses_A (0.0%)
Spine	medical_diagnoses_Z (0.0%)
Spine	medical_diagnoses_Y (0.0%)
Spine	medical_diagnoses_B (0.0%)
Spine	medical_diagnoses_C (0.0%)
Spine	medical_diagnoses_D (0.0%)
Spine	medical_diagnoses_E (0.0%)
Spine	medical_diagnoses_F (0.0%)
Spine	medical_diagnoses_G (0.0%)
Spine	medical_diagnoses_H (0.0%)
Spine	medical_diagnoses_I (0.0%)
Spine	medical_diagnoses_J (0.0%)
Spine	medical_diagnoses_K (0.0%)
Spine	medical_diagnoses_L (0.0%)
Spine	medical_diagnoses_M (0.0%)
Spine	medical_diagnoses_N (0.0%)
Spine	medical_diagnoses_O (0.0%)
Spine	medical_diagnoses_P (0.0%)
Spine	medical_diagnoses_Q (0.0%)
Spine	medical_diagnoses_R (0.0%)
Spine	medical_diagnoses_S (0.0%)
Spine	medical_diagnoses_T (0.0%)
Spine	medical_diagnoses_U (0.0%)
Spine	medical_diagnoses_V (0.0%)
Spine	medical_diagnoses_W (0.0%)
Spine	medical_diagnoses_X (0.0%)
Spine	medical_diagnoses_A (0.0%)
