## Supplementary material for "Using deep learning to analyze the compositeness of musculoskeletal aging reveals that spine, hip and knee age at different rates, and are associated with different genetic and non-genetic factors": Table S18 - Environmental variables most associated with accelerated musculoskeletal aging for each dimension.xlsx

### Sheet: Sheet1
Musculoskeletal dimension	X-subcategory	Variables
General	Smoking (37.5%)	Pack years adult smoking as proportion of life span exposed to smoking (.084); Pack years of smoking (.080); Number of cigarettes currently smoked daily (current cigarette smokers) (.072)
General	SunExposure (25.0%)	Time spend outdoors in summer (.072); Time spent outdoors in winter (.060); Facial ageing.Do not know (.052)
General	ElectronicDevices (10.0%)	Usual side of head for mobile phone use.Left (.027)
General	PhysicalActivityQuestionnaire (8.6%)	Duration of walks (.052); Types of transport used (excluding work).Public transport (.052); Number of days/week walked 10+ minutes (.028)
General	Alcohol (6.9%)	Average weekly beer plus cider intake (.050); Reason for reducing amount of alcohol drunk.Illness or ill health (.038)
General	Diet (5.6%)	Major dietary changes in the last 5 years.Yes, because of illness (.045); Cereal type.Other (e.g. Cornflakes, Frosties) (.031); Spread type.Never/rarely use spread (.029)
General	EarlyLifeFactors (3.1%)	Comparative height size at age 10.Taller (.046)
General	Medication (2.7%)	Medication for cholesterol, blood pressure or diabetes.Cholesterol lowering medication (.043)
General	Sleep (0.0%)
Full body	Smoking (37.5%)	Pack years adult smoking as proportion of life span exposed to smoking (.085); Pack years of smoking (.081); Number of cigarettes currently smoked daily (current cigarette smokers) (.071)
Full body	SunExposure (25.0%)	Facial ageing.Do not know (.055); Facial ageing.About your age (.052); Time spend outdoors in summer (.048)
Full body	Alcohol (10.3%)	Average weekly beer plus cider intake (.039); Reason for reducing amount of alcohol drunk.Illness or ill health (.032); Average weekly spirits intake (.030)
Full body	PhysicalActivityQuestionnaire (8.6%)	Types of transport used (excluding work).Public transport (.055); Duration of walks (.032); Types of physical activity in last 4 weeks.None of the above (.028)
Full body	Diet (5.6%)	Major dietary changes in the last 5 years.Yes, because of illness (.044); Cereal type.Other (e.g. Cornflakes, Frosties) (.035); Major dietary changes in the last 5 years.Yes, because of other reasons (.026)
Full body	Medication (5.4%)	Medication for cholesterol, blood pressure or diabetes.Blood pressure medication (.056); Medication for cholesterol, blood pressure or diabetes.Cholesterol lowering medication (.039)
Full body	EarlyLifeFactors (3.1%)	Comparative height size at age 10.Taller (.022)
Full body	Sleep (0.0%)
Full body	ElectronicDevices (0.0%)
Hip	Smoking (41.7%)	Pack years adult smoking as proportion of life span exposed to smoking (.057); Pack years of smoking (.053); Number of cigarettes currently smoked daily (current cigarette smokers) (.052)
Hip	SunExposure (25.0%)	Time spend outdoors in summer (.051); Time spent outdoors in winter (.049); Facial ageing.Do not know (.037)
Hip	Alcohol (10.3%)	Average weekly beer plus cider intake (.037); Reason for reducing amount of alcohol drunk.Illness or ill health (.032); Alcohol intake frequency. (.022)
Hip	PhysicalActivityQuestionnaire (8.6%)	Duration of walks (.043); Time spent watching television (TV) (.024); Types of physical activity in last 4 weeks.None of the above (.022)
Hip	EarlyLifeFactors (6.2%)	Comparative height size at age 10.Taller (.059); Comparative body size at age 10.Plumper (.026)
Hip	Medication (5.4%)	Medication for cholesterol, blood pressure, diabetes, or take exogenous hormones.None of the above (.031); Medication for cholesterol, blood pressure or diabetes.Cholesterol lowering medication (.022)
Hip	Diet (4.2%)	Major dietary changes in the last 5 years.Yes, because of illness (.048); Water intake (.047); Milk type used.Never/rarely have milk (.031)
Hip	Sleep (0.0%)
Hip	ElectronicDevices (0.0%)
Knee	SunExposure (20.0%)	Time spend outdoors in summer (.044); Time spent outdoors in winter (.033); Facial ageing.Do not know (.027)
Knee	Sleep (14.3%)	Snoring (.023)
Knee	PhysicalActivityQuestionnaire (14.3%)	Number of days/week walked 10+ minutes (.040); Duration of walks (.037); Number of days/week of moderate physical activity 10+ minutes (.035)
Knee	Smoking (8.3%)	Smoking status.Current (.024); Current tobacco smoking.Yes, on most or all days (.023)
Knee	EarlyLifeFactors (6.2%)	Comparative height size at age 10.Taller (.054); Comparative body size at age 10.Thinner (.036)
Knee	Alcohol (3.4%)	Average weekly beer plus cider intake (.024)
Knee	Medication (2.7%)	Medication for cholesterol, blood pressure, diabetes, or take exogenous hormones.None of the above (.066)
Knee	Diet (1.4%)	Major dietary changes in the last 5 years.Yes, because of illness (.023)
Knee	ElectronicDevices (0.0%)
Scalar biomarkars	Smoking (62.5%)	Difficulty not smoking for 1 day (.067); Number of cigarettes currently smoked daily (current cigarette smokers) (.066); Current tobacco smoking.Yes, on most or all days (.064)
Scalar biomarkars	EarlyLifeFactors (59.4%)	Comparative height size at age 10.Shorter (.130); Comparative body size at age 10.Plumper (.038); Breastfed as a baby.Do not know (.035)
Scalar biomarkars	Sleep (57.1%)	Daytime dozing / sleeping (narcolepsy) (.070); Nap during day (.046); Sleeplessness / insomnia (.041)
Scalar biomarkars	SunExposure (50.0%)	Ease of skin tanning (.039); Facial ageing.Older than you are (.029); Facial ageing.About your age (.018)
Scalar biomarkars	Alcohol (48.3%)	Alcohol intake frequency. (.070); Reason former drinker stopped drinking alcohol.Illness or ill health (.053); Reason for reducing amount of alcohol drunk.Illness or ill health (.052)
Scalar biomarkars	Diet (45.1%)	Bread type.White (.064); Major dietary changes in the last 5 years.Yes, because of illness (.063); Cereal type.Other (e.g. Cornflakes, Frosties) (.056)
Scalar biomarkars	Medication (35.1%)	Medication for cholesterol, blood pressure or diabetes.Insulin (.112); Medication for cholesterol, blood pressure or diabetes.Cholesterol lowering medication (.055); Mineral and other dietary supplements.Calcium (.036)
Scalar biomarkars	ElectronicDevices (30.0%)	Usual side of head for mobile phone use.Left (.013); Weekly usage of mobile phone in last 3 months (.012); Plays computer games (.011)
Scalar biomarkars	PhysicalActivityQuestionnaire (22.9%)	Types of physical activity in last 4 weeks.None of the above (.078); Types of transport used (excluding work).Public transport (.070); Time spent watching television (TV) (.063)
Spine	Smoking (37.5%)	Pack years adult smoking as proportion of life span exposed to smoking (.098); Pack years of smoking (.096); Past tobacco smoking.Smoked on most or all days (.073)
Spine	SunExposure (20.0%)	Time spend outdoors in summer (.060); Time spent outdoors in winter (.051); Facial ageing.Do not know (.029)
Spine	PhysicalActivityQuestionnaire (8.6%)	Duration of walks (.027); Duration of moderate activity (.023); Types of physical activity in last 4 weeks.None of the above (.023)
Spine	Medication (8.1%)	Medication for cholesterol, blood pressure or diabetes.Blood pressure medication (.060); Medication for cholesterol, blood pressure or diabetes.Cholesterol lowering medication (.043); Medication for pain relief, constipation, heartburn.Aspirin (.028)
Spine	Alcohol (6.9%)	Average weekly beer plus cider intake (.041); Average weekly spirits intake (.027)
Spine	EarlyLifeFactors (3.1%)	Comparative height size at age 10.Taller (.039)
Spine	Diet (2.8%)	Water intake (.028); Major dietary changes in the last 5 years.Yes, because of illness (.023)
Spine	Sleep (0.0%)
Spine	ElectronicDevices (0.0%)
