## Supplementary material for "Using deep learning to analyze the compositeness of musculoskeletal aging reveals that spine, hip and knee age at different rates, and are associated with different genetic and non-genetic factors": Table S19 - Environmental variables most associated with decelerated musculoskeletal aging for each dimension.xlsx

### Sheet: Sheet1
Musculoskeletal dimension	X-subcategory	Variables
General	PhysicalActivityQuestionnaire (34.3%)	Frequency of strenuous sports in last 4 weeks (.070); Duration of strenuous sports (.069); Frequency of other exercises in last 4 weeks (.065)
General	Smoking (25.0%)	Time from waking to first cigarette (.073); Age started smoking in current smokers (.070); Smoking status.Never (.068)
General	Medication (13.5%)	Medication for cholesterol, blood pressure or diabetes.None of the above (.074); Medication for pain relief, constipation, heartburn.None of the above (.041); Vitamin and mineral supplements.None of the above (.030)
General	ElectronicDevices (10.0%)	Usual side of head for mobile phone use.Right (.026)
General	EarlyLifeFactors (6.2%)	Comparative height size at age 10.Shorter (.038); Country of birth (UK/elsewhere).Elsewhere (.033)
General	Diet (5.6%)	Major dietary changes in the last 5 years.No (.048); Never eat eggs, dairy, wheat, sugar.I eat all of the above (.040); Spread type.Butter/spreadable butter (.029)
General	SunExposure (5.0%)	Facial ageing.Younger than you are (.082)
General	Alcohol (3.4%)	Alcohol usually taken with meals (.030)
General	Sleep (0.0%)
Full body	PhysicalActivityQuestionnaire (31.4%)	Frequency of other exercises in last 4 weeks (.081); Frequency of strenuous sports in last 4 weeks (.080); Types of physical activity in last 4 weeks.Strenuous sports (.079)
Full body	Smoking (25.0%)	Time from waking to first cigarette (.071); Age started smoking in current smokers (.068); Smoking status.Never (.066)
Full body	SunExposure (10.0%)	Facial ageing.Younger than you are (.087); Childhood sunburn occasions (.026)
Full body	Medication (8.1%)	Medication for cholesterol, blood pressure or diabetes.None of the above (.073); Medication for pain relief, constipation, heartburn.None of the above (.042); Vitamin and mineral supplements.None of the above (.022)
Full body	Diet (5.6%)	Major dietary changes in the last 5 years.No (.047); Cereal intake (.039); Never eat eggs, dairy, wheat, sugar.I eat all of the above (.030)
Full body	Alcohol (3.4%)	Alcohol usually taken with meals (.035)
Full body	EarlyLifeFactors (3.1%)	Country of birth (UK/elsewhere).Elsewhere (.039)
Full body	Sleep (0.0%)
Full body	ElectronicDevices (0.0%)
Hip	PhysicalActivityQuestionnaire (37.1%)	Duration of strenuous sports (.075); Frequency of strenuous sports in last 4 weeks (.075); Types of physical activity in last 4 weeks.Strenuous sports (.073)
Hip	Smoking (20.8%)	Time from waking to first cigarette (.051); Age started smoking in current smokers (.049); Smoking status.Never (.042)
Hip	Medication (10.8%)	Medication for cholesterol, blood pressure or diabetes.None of the above (.044); Vitamin and mineral supplements.None of the above (.035); Medication for pain relief, constipation, heartburn.None of the above (.027)
Hip	Diet (8.5%)	Never eat eggs, dairy, wheat, sugar.I eat all of the above (.037); Major dietary changes in the last 5 years.No (.036); Tea intake (.027)
Hip	Alcohol (6.9%)	Alcohol usually taken with meals (.027); Alcohol drinker status (.022)
Hip	SunExposure (5.0%)	Facial ageing.Younger than you are (.054)
Hip	EarlyLifeFactors (3.1%)	Comparative height size at age 10.Shorter (.056)
Hip	Sleep (0.0%)
Hip	ElectronicDevices (0.0%)
Knee	Smoking (12.5%)	Current tobacco smoking.No (.024); Time from waking to first cigarette (.024); Age started smoking in current smokers (.023)
Knee	PhysicalActivityQuestionnaire (8.6%)	Time spent using computer (.039); Drive faster than motorway speed limit (.037); Frequency of strenuous sports in last 4 weeks (.024)
Knee	Diet (8.5%)	Processed meat intake (.034); Poultry intake (.029); Beef intake (.029)
Knee	EarlyLifeFactors (6.2%)	Comparative height size at age 10.Shorter (.049); Comparative body size at age 10.About average (.024)
Knee	Medication (5.4%)	Mineral and other dietary supplements.None of the above (.025); Vitamin and mineral supplements.None of the above (.024)
Knee	SunExposure (5.0%)	Facial ageing.Younger than you are (.041)
Knee	Sleep (0.0%)
Knee	ElectronicDevices (0.0%)
Knee	Alcohol (0.0%)
Scalar biomarkars	PhysicalActivityQuestionnaire (68.6%)	Usual walking pace (.127); Frequency of other exercises in last 4 weeks (.108); Duration of other exercises (.103)
Scalar biomarkars	Sleep (42.9%)	Getting up in morning (.053); Snoring (.031); Sleep duration (.026)
Scalar biomarkars	Diet (33.8%)	Bread type.Wholemeal or wholegrain (.069); Coffee type.Ground coffee (include espresso, filter etc) (.046); Oily fish intake (.045)
Scalar biomarkars	Smoking (29.2%)	Time from waking to first cigarette (.069); Age started smoking in current smokers (.064); Current tobacco smoking.No (.062)
Scalar biomarkars	Alcohol (27.6%)	Alcohol usually taken with meals (.059); Average weekly red wine intake (.049); Alcohol drinker status (.047)
Scalar biomarkars	SunExposure (25.0%)	Facial ageing.Younger than you are (.035); Use of sun/uv protection (.026); Childhood sunburn occasions (.018)
Scalar biomarkars	ElectronicDevices (20.0%)	Hands-free device/speakerphone use with mobile phone in last 3 month (.028); Usual side of head for mobile phone use.Right (.014)
Scalar biomarkars	EarlyLifeFactors (18.8%)	Comparative height size at age 10.Taller (.161); Country of birth (UK/elsewhere).Scotland (.052); Breastfed as a baby.Yes (.042)
Scalar biomarkars	Medication (16.2%)	Medication for cholesterol, blood pressure or diabetes.None of the above (.076); Medication for pain relief, constipation, heartburn.None of the above (.069); Medication for pain relief, constipation, heartburn.Ibuprofen (e.g. Nurofen) (.069)
Spine	Smoking (29.2%)	Smoking status.Never (.073); Age started smoking in former smokers (.065); Time from waking to first cigarette (.063)
Spine	PhysicalActivityQuestionnaire (25.7%)	Duration of strenuous sports (.048); Types of physical activity in last 4 weeks.Strenuous sports (.044); Frequency of strenuous sports in last 4 weeks (.044)
Spine	Medication (10.8%)	Medication for cholesterol, blood pressure or diabetes.None of the above (.075); Medication for pain relief, constipation, heartburn.Ibuprofen (e.g. Nurofen) (.052); Medication for pain relief, constipation, heartburn.None of the above (.026)
Spine	SunExposure (5.0%)	Facial ageing.Younger than you are (.045)
Spine	Diet (4.2%)	Cereal intake (.037); Tea intake (.029); Major dietary changes in the last 5 years.No (.025)
Spine	Alcohol (3.4%)	Alcohol usually taken with meals (.025)
Spine	EarlyLifeFactors (3.1%)	Comparative height size at age 10.Shorter (.046)
Spine	Sleep (0.0%)
Spine	ElectronicDevices (0.0%)
