## Supplementary material for "Using deep learning to analyze the compositeness of musculoskeletal aging reveals that spine, hip and knee age at different rates, and are associated with different genetic and non-genetic factors": Table S21 - Socioeconomic variables most associated with accelerated musculoskeletal aging for each dimension.xlsx

### Sheet: Sheet1
Musculoskeletal dimension	X-subcategory	Variables
General	OtherSociodemographics (14.3%)	Private healthcare (.034)
General	Education (12.5%)	Qualifications.None of the above (.032)
General	Household (4.5%)	Own or rent accommodation lived in.Rent - from local authority, local council, housing association (.040)
General	SocialSupport (0.0%)
General	Employment (0.0%)
Full body	OtherSociodemographics (14.3%)	Private healthcare (.028)
Full body	SocialSupport (11.1%)	Leisure/social activities.None of the above (.028)
Full body	Household (4.5%)	Own or rent accommodation lived in.Rent - from local authority, local council, housing association (.036); Gas or solid-fuel cooking/heating.A gas fire that you use regularly in winter time (.035)
Full body	Employment (0.0%)
Full body	Education (0.0%)
Hip	OtherSociodemographics (14.3%)	Private healthcare (.027)
Hip	Education (12.5%)	Qualifications.None of the above (.033)
Hip	SocialSupport (11.1%)	Leisure/social activities.None of the above (.029)
Hip	Household (6.8%)	Own or rent accommodation lived in.Rent - from local authority, local council, housing association (.031); Type of accommodation lived in.A flat, maisonette or apartment (.029); Own or rent accommodation lived in.Rent - from private landlord or letting agency (.024)
Hip	Employment (4.3%)	Job involves night shift work (.022)
Knee	Household (2.3%)	Own or rent accommodation lived in.Own outright (by you or someone in your household) (.025)
Knee	SocialSupport (0.0%)
Knee	OtherSociodemographics (0.0%)
Knee	Employment (0.0%)
Knee	Education (0.0%)
Scalar biomarkers	OtherSociodemographics (57.1%)	Private healthcare (.053); Attendance/disability/mobility allowance.Attendance allowance (.031); Attendance/disability/mobility allowance.Prefer not to answer (.022)
Scalar biomarkers	SocialSupport (55.6%)	Leisure/social activities.Religious group (.049); Leisure/social activities.None of the above (.033); Leisure/social activities.Prefer not to answer (.016)
Scalar biomarkers	Household (47.7%)	Own or rent accommodation lived in.Rent - from local authority, local council, housing association (.089); Gas or solid-fuel cooking/heating.A gas fire that you use regularly in winter time (.042); Type of accommodation lived in.A flat, maisonette or apartment (.042)
Scalar biomarkers	Education (37.5%)	Qualifications.None of the above (.079); Qualifications.CSEs or equivalent (.033); Qualifications.Prefer not to answer (.019)
Scalar biomarkers	Employment (21.7%)	Transport type for commuting to job workplace.Public transport (.041); Transport type for commuting to job workplace.Walk (.031); Current employment status.Prefer not to Answer (.014)
Spine	Education (12.5%)	Qualifications.None of the above (.030)
Spine	SocialSupport (11.1%)	Leisure/social activities.None of the above (.025)
Spine	Employment (4.3%)	Job involves night shift work (.024)
Spine	Household (2.3%)	Own or rent accommodation lived in.Rent - from local authority, local council, housing association (.033)
Spine	OtherSociodemographics (0.0%)
