## Supplementary material for "Using deep learning to analyze the compositeness of musculoskeletal aging reveals that spine, hip and knee age at different rates, and are associated with different genetic and non-genetic factors": Table S22 - Socioeconomic variables most associated with decelerated musculoskeletal aging for each dimension.xlsx

### Sheet: Sheet1
Musculoskeletal dimension	X-subcategory	Variables
General	Education (25.0%)	Qualifications.College or University degree (.054); Qualifications.A levels/AS levels or equivalent (.033)
General	OtherSociodemographics (14.3%)	Attendance/disability/mobility allowance.None of the above (.052)
General	Employment (13.0%)	Length of working week for main job (.055); Current employment status.In paid employment or self-employed (.053); Frequency of travelling from home to job workplace (.030)
General	Household (11.4%)	Average total household income before tax (.090); Number of vehicles in household (.050); Number in household (.044)
General	SocialSupport (11.1%)	Leisure/social activities.Sports club or gym (.054)
Full body	Employment (17.4%)	Length of working week for main job (.054); Current employment status.In paid employment or self-employed (.052); Frequency of travelling from home to job workplace (.033)
Full body	OtherSociodemographics (14.3%)	Attendance/disability/mobility allowance.None of the above (.054)
Full body	Education (12.5%)	Qualifications.College or University degree (.042)
Full body	SocialSupport (11.1%)	Leisure/social activities.Sports club or gym (.068)
Full body	Household (9.1%)	Average total household income before tax (.077); Number of vehicles in household (.041); Own or rent accommodation lived in.Own with a mortgage (.037)
Hip	Education (25.0%)	Qualifications.College or University degree (.049); Qualifications.A levels/AS levels or equivalent (.033)
Hip	OtherSociodemographics (14.3%)	Attendance/disability/mobility allowance.None of the above (.042)
Hip	Employment (13.0%)	Current employment status.In paid employment or self-employed (.038); Length of working week for main job (.034); Transport type for commuting to job workplace.Car/motor vehicle (.031)
Hip	Household (11.4%)	Average total household income before tax (.074); Number of vehicles in household (.048); Number in household (.039)
Hip	SocialSupport (11.1%)	Leisure/social activities.Sports club or gym (.059)
Knee	Employment (17.4%)	Current employment status.In paid employment or self-employed (.049); Length of working week for main job (.047); Frequency of travelling from home to job workplace (.032)
Knee	Household (4.5%)	Average total household income before tax (.034); Own or rent accommodation lived in.Own with a mortgage (.033)
Knee	SocialSupport (0.0%)
Knee	OtherSociodemographics (0.0%)
Knee	Education (0.0%)
Scalar biomarkers	Employment (30.4%)	Transport type for commuting to job workplace.Car/motor vehicle (.049); Length of working week for main job (.040); Current employment status.In paid employment or self-employed (.039)
Scalar biomarkers	Education (25.0%)	Qualifications.College or University degree (.076); Qualifications.A levels/AS levels or equivalent (.034)
Scalar biomarkers	SocialSupport (22.2%)	Leisure/social activities.Sports club or gym (.090); Able to confide (.041)
Scalar biomarkers	Household (20.5%)	Average total household income before tax (.131); Number of vehicles in household (.095); How are people in household related to participant.Husband, wife or partner (.052)
Scalar biomarkers	OtherSociodemographics (14.3%)	Attendance/disability/mobility allowance.None of the above (.102)
Spine	Education (25.0%)	Qualifications.College or University degree (.059); Qualifications.A levels/AS levels or equivalent (.033)
Spine	OtherSociodemographics (14.3%)	Attendance/disability/mobility allowance.None of the above (.039)
Spine	SocialSupport (11.1%)	Leisure/social activities.Sports club or gym (.032)
Spine	Household (9.1%)	Average total household income before tax (.072); Number of vehicles in household (.035); How are people in household related to participant.Husband, wife or partner (.028)
Spine	Employment (8.7%)	Current employment status.In paid employment or self-employed (.025); Length of working week for main job (.025)
